# A Plasma Proteomic Ageing Clock Reflects Advanced Ageing in People with Untreated HIV and its Reduction Under Antiretroviral Therapy

**DOI:** 10.64898/2026.03.24.26348875

**Authors:** Barry Ryan, Mariam Ait Oumelloul, Sarah Rouached, Anna D. Juillerat, Laura Giacchetto, Christian W. Thorball, Isabella C. Schoepf, Jose R. Arribas, Berta Rodés Soldevila, Neeltje Kootstra, Peter Reiss, David Jackson-Perry, David Hans-Ulrich Haerry, Huldrych F. Günthard, Lena Bartl, Cédric Dollé, Doris Russenberger, Paolo Nanni, Tobias Kockmann, Marcel Stöckle, Luigia Elzi, Patrick Schmid, Alexandra Calmy, Daniel E. Kaufmann, Matthias Cavassini, Anders Boyd, Jacques Fellay, Johannes Nemeth, Philip E. Tarr

## Abstract

**Background:** Advanced ageing has been associated with an increased risk of serious disease endpoints in people with HIV (PWH). We conducted a longitudinal analysis to assess advanced proteomic ageing during untreated HIV infection and the effect of antiretroviral therapy (ART) on it by comparing the plasma proteome before and after ART initiation.

**Methods:** 416 protein abundance estimates were used to train a linear regression model predicting chronological age on 727 samples from Swiss HIV Cohort Study (SHCS) participants on long-term suppressive ART (median ART duration, 11.7 years). Advanced ageing was defined as age predicted by the proteomic ageing clock (PAC) minus chronological age. We evaluated the effect of successful ART on advanced proteomic ageing in an independent set of 80 PWH who had 4 longitudinal samples available, that is 2 samples during untreated HIV infection (>3 years apart, median interval between samples, 8·08 years (IQR 4·83–11·09)) and 2 samples during suppressive ART (>3 years apart, median interval between samples, 9·81 years (7·16–11·01)).

**Findings:** In the longitudinal test cohort, participants showed significantly higher proteomic age during untreated HIV infection than during suppressive ART, with a mean difference of 5.99 years (95% CI 4.25, 7.72), p = 0.0001. Thus, ART was associated with a marked reduction in proteomic advanced ageing. Although proteomic age remained higher than chronological age at all time points, linear interpolation of per-participant advanced ageing showed progressive normalisation towards chronological age during long-term suppressive ART. We validated these findings with our previously published epigenetic ageing study in the same cohort and extended those observations to the functional proteome, showing that proteomic data can capture acute immune signatures. Further, mediation analysis suggests that reversal of advanced ageing under ART is not driven by CD4+ or CD8+ T cell counts, indicating that the proteome captures ageing signals beyond immune reconstitution.

**Interpretations:** In a longitudinal study spanning more than 17 years, the advanced proteomic ageing observed during untreated HIV infection showed immediate and persistent deceleration under suppressive ART, demonstrating the importance of minimising the duration of untreated HIV infection.

**Funding:** Swiss HIV Cohort Study

**Research in context:** *Evidence before this study:* Current guidelines recommend prompt antiretroviral therapy (ART) initiation after HIV diagnosis, making it now difficult to quantify the potential effects of untreated HIV on advanced ageing. Biological ageing clocks serve as proxies for individual-level disease impact and are associated with serious disease endpoints in people with HIV (PWH). We searched PubMed for English-language reports from database inception to February 24, 2026, using combinations of the terms “HIV infection,” “antiretroviral therapy,” “proteomic ageing,” “proteomic clocks,” “proteomic advanced ageing,” and “age advancement.” We identified one study reporting that virally suppressed HIV infection is associated with a significant increase in proteomic ageing. We have previously shown in the well established longitudinal SHCS cohort with blood samples spanning >17 years and available both pre-ART and post-ART, that telomere length attrition and epigenetic ageing is accelerated during untreated HIV infection and that initiation of successful ART is associated with a significant reduction in accelerated ageing.

*Added value of this study:* To our knowledge, this is the first study to examine the impact of untreated HIV on the proteome using a proteomic ageing clock. Our results demonstrate that proteomic age is elevated before ART initiation and decreases significantly following successful viral suppression on ART. This reduction was not mediated by standard immunological markers (CD4+ and CD8+ T-cell counts,CD4:8 ratio). Compared with our previous epigenetics study, the proteome appears more responsive: advanced ageing increases more sharply during untreated HIV infection and is faster to decrease after ART initiation.

*Implications of all the available evidence:* Our findings demonstrate the importance of prompt ART initiation for PWH and reveal HIV-related ageing signals in the proteome that extend beyond immune reconstitution. Further, given the established association between advanced ageing and serious disease endpoints, this evidence motivates future studies into persistent advanced ageing to enable identification and stratification of high-risk PWH.
