## SupplementaryTable1 for "A Plasma Proteomic Ageing Clock Reflects Advanced Ageing in People with Untreated HIV and its Reduction Under Antiretroviral Therapy"

	index	coef	std err	z	P>|z|	[0.025	0.975]
0	Intercept	10.1322	0.645	15.714	0.0	8.868	11.396
1	Pat1	-0.1141	9.79e-13	-117000000000.0	0.0	-0.114	-0.114
2	Pat2	0.6527	8.59e-13	760000000000.0	0.0	0.653	0.653
3	Pat3	16.2884	8.88e-13	18300000000000.0	0.0	16.288	16.288
4	Pat4	4.4131	0.35	12.608	0.0	3.727	5.099
5	Pat5	4.2324	0.35	12.091	0.0	3.546	4.918
6	Pat6	1.8215	8.99e-13	2030000000000.0	0.0	1.821	1.821
7	Pat7	-6.0704	9.23e-13	-6580000000000.0	0.0	-6.07	-6.07
8	Pat8	-2.486	0.35	-7.102	0.0	-3.172	-1.8
9	Pat9	10.815	8.71e-13	12400000000000.0	0.0	10.815	10.815
10	Pat10	3.7329	8.59e-13	4350000000000.0	0.0	3.733	3.733
11	Pat11	0.2449	9.3e-13	263000000000.0	0.0	0.245	0.245
12	Pat12	2.0481	0.35	5.851	0.0	1.362	2.734
13	Pat13	2.5837	0.35	7.381	0.0	1.898	3.27
14	Pat14	-0.9259	8.76e-13	-1060000000000.0	0.0	-0.926	-0.926
15	Pat15	4.3744	9.39e-13	4660000000000.0	0.0	4.374	4.374
16	Pat16	3.1174	8.48e-13	3680000000000.0	0.0	3.117	3.117
17	Pat17	4.1051	9.61e-13	4270000000000.0	0.0	4.105	4.105
18	Pat18	-1.754	0.35	-5.011	0.0	-2.44	-1.068
19	Pat19	-0.341	9.36e-13	-365000000000.0	0.0	-0.341	-0.341
20	Pat20	-1.947	9.31e-13	-2090000000000.0	0.0	-1.947	-1.947
21	Pat21	5.2087	0.35	14.88	0.0	4.523	5.895
22	Pat22	-5.2615	8.95e-13	-5880000000000.0	0.0	-5.261	-5.261
23	Pat23	-5.3853	0.35	-15.385	0.0	-6.071	-4.699
24	Pat24	11.1692	9.2e-13	12100000000000.0	0.0	11.169	11.169
25	Pat25	-2.3756	8.81e-13	-2700000000000.0	0.0	-2.376	-2.376
26	Pat26	-1.6142	8.96e-13	-1800000000000.0	0.0	-1.614	-1.614
27	Pat27	-0.596	9.79e-13	-609000000000.0	0.0	-0.596	-0.596
28	Pat28	9.9633	9.3e-13	10700000000000.0	0.0	9.963	9.963
29	Pat29	7.7312	9.6e-13	8050000000000.0	0.0	7.731	7.731
30	Pat30	-3.1943	9.1e-13	-3510000000000.0	0.0	-3.194	-3.194
31	Pat31	4.0657	8.59e-13	4730000000000.0	0.0	4.066	4.066
32	Pat32	8.7844	9.45e-13	9290000000000.0	0.0	8.784	8.784
33	Pat33	-2.9541	0.35	-8.439	0.0	-3.64	-2.268
34	Pat34	5.3929	9.21e-13	5850000000000.0	0.0	5.393	5.393
35	Pat35	-5.4652	9.04e-13	-6040000000000.0	0.0	-5.465	-5.465
36	Pat36	-15.3493	9.07e-13	-16900000000000.0	0.0	-15.349	-15.349
37	Pat37	-3.2144	9.01e-13	-3570000000000.0	0.0	-3.214	-3.214
38	Pat38	3.3551	9.1e-13	3690000000000.0	0.0	3.355	3.355
39	Pat39	-4.6446	8.88e-13	-5230000000000.0	0.0	-4.645	-4.645
40	Pat40	6.4287	9.64e-13	6670000000000.0	0.0	6.429	6.429
41	Pat41	-0.4236	8.93e-13	-474000000000.0	0.0	-0.424	-0.424
42	Pat42	6.0312	8.74e-13	6900000000000.0	0.0	6.031	6.031
43	Pat43	8.7412	0.35	24.972	0.0	8.055	9.427
44	Pat44	18.2249	8.62e-13	21100000000000.0	0.0	18.225	18.225
45	Pat45	1.4437	0.35	4.125	0.0	0.758	2.13
46	Pat46	5.0981	1.03e-12	4970000000000.0	0.0	5.098	5.098
47	Pat47	1.3624	8.93e-13	1530000000000.0	0.0	1.362	1.362
48	Pat48	-3.1488	8.14e-13	-3870000000000.0	0.0	-3.149	-3.149
49	Pat49	-8.5641	8.84e-13	-9690000000000.0	0.0	-8.564	-8.564
50	Pat50	-8.206	8.87e-13	-9250000000000.0	0.0	-8.206	-8.206
51	Pat51	1.1114	8.94e-13	1240000000000.0	0.0	1.111	1.111
52	Pat52	9.8205	8.63e-13	11400000000000.0	0.0	9.821	9.821
53	Pat53	-2.4014	8.5e-13	-2830000000000.0	0.0	-2.401	-2.401
54	Pat54	3.2552	9.36e-13	3480000000000.0	0.0	3.255	3.255
55	Pat55	-15.9626	8.44e-13	-18900000000000.0	0.0	-15.963	-15.963
56	Pat56	-1.4773	8.5e-13	-1740000000000.0	0.0	-1.477	-1.477
57	Pat57	5.0382	9.61e-13	5240000000000.0	0.0	5.038	5.038
58	Pat58	7.0386	9.12e-13	7720000000000.0	0.0	7.039	7.039
59	Pat59	8.0656	9.04e-13	8920000000000.0	0.0	8.066	8.066
60	Pat60	5.6539	9.46e-13	5970000000000.0	0.0	5.654	5.654
61	Pat61	9.3401	8.88e-13	10500000000000.0	0.0	9.34	9.34
62	Pat62	1.9313	9.34e-13	2070000000000.0	0.0	1.931	1.931
63	Pat63	-10.9515	8.56e-13	-12800000000000.0	0.0	-10.952	-10.952
64	Pat64	1.8128	8.8e-13	2060000000000.0	0.0	1.813	1.813
65	Pat65	5.8005	9.21e-13	6300000000000.0	0.0	5.801	5.801
66	Pat66	-0.308	9.74e-13	-316000000000.0	0.0	-0.308	-0.308
67	Pat67	-5.541	9.14e-13	-6060000000000.0	0.0	-5.541	-5.541
68	Pat68	-5.9036	9.17e-13	-6440000000000.0	0.0	-5.904	-5.904
69	Pat69	-16.6305	9.45e-13	-17600000000000.0	0.0	-16.63	-16.63
70	Pat70	8.0917	0.35	23.117	0.0	7.406	8.778
71	Pat71	3.8927	9.71e-13	4010000000000.0	0.0	3.893	3.893
72	Pat72	6.0733	9.37e-13	6480000000000.0	0.0	6.073	6.073
73	Pat73	-2.1057	8.73e-13	-2410000000000.0	0.0	-2.106	-2.106
74	Pat74	6.55	8.8e-13	7440000000000.0	0.0	6.55	6.55
75	Pat75	8.154	0.35	23.295	0.0	7.468	8.84
76	Pat76	11.6774	8.8e-13	13300000000000.0	0.0	11.677	11.677
77	Pat77	-13.864	9.15e-13	-15100000000000.0	0.0	-13.864	-13.864
78	Pat78	1.0394	9.08e-13	1140000000000.0	0.0	1.039	1.039
79	Pat79	-0.9546	9.15e-13	-1040000000000.0	0.0	-0.955	-0.955
80	Pat80	-0.4684	0.074	-6.356	0.0	-0.613	-0.324
