## SupplementaryTable2 for "A Plasma Proteomic Ageing Clock Reflects Advanced Ageing in People with Untreated HIV and its Reduction Under Antiretroviral Therapy"

ALL PROTEINS	PROCESSESD PROTEINS	ELASTICNET FILTERED PROTEINS
1433B_HUMAN	P01859;P01860;P01861	O15145
1433B_HUMAN;1433E_HUMAN;1433F_HUMAN;1433G_HUMAN;1433T_HUMAN;1433Z_HUMAN	O15145	P08603;Q02985;Q02985-2
1433B_HUMAN;1433G_HUMAN	A0AAG2TVE0	P01764
1433B_HUMAN;1433T_HUMAN;1433Z_HUMAN	P08603;Q02985;Q02985-2	P52907
1433E_HUMAN	P0DP04	P19320
1433E_HUMAN;1433F_HUMAN;1433G_HUMAN;1433T_HUMAN;1433Z_HUMAN	P01764	P80748
1433F_HUMAN	P52907	A0A0B4J1Y9
1433G_HUMAN	P36980;P36980-2;Q03591	P01871-1
1433T_HUMAN	P19320	A0A0C4DH67
1433T_HUMAN;1433Z_HUMAN	P80748	O00391
1433Z_HUMAN	A0A0B4J1Y9	P35443;P49747
2AAA_HUMAN	P01871-1	P02679
4F2_HUMAN	A0A0C4DH67	P33151
6PGD_HUMAN	O00391	Q9Y490;Q9Y490-2
6PGL_HUMAN	P35443;P49747	P01009
A0A024R6N5_HUMAN;A0A0G2JRN3_HUMAN	P02679	Q8WZ75
A0A075B7B8_HUMAN	Q99459	Q16270
A0A075B7D0_HUMAN	P33151	Q9HDC9
A0A075B7D8_HUMAN	Q9Y490;Q9Y490-2	A0A0B4J1V0
A0A075B7D8_HUMAN;A0AAG2TV02_HUMAN	P01009	P63104
A0A075B7E8_HUMAN	Q8WZ75	Q7Z7G0
A0A075B7F0_HUMAN	Q16270	P14625
A0A087WYE8_HUMAN;A0A0B4J2B8_HUMAN	P12111	P01704
A0A0A0MT91_HUMAN;A0A0J9YVP2_HUMAN	Q9HDC9	P14770
A0A0B4J2B5_HUMAN	A0A0B4J1V0	Q14624
A0A0B4J2B5_HUMAN;A0A4W8ZXM2_HUMAN	P48740	P07225
A0A0B4J2B8_HUMAN	P63104	P02790
A0A0C4DGB6_HUMAN	Q7Z7G0	Q6UX71
A0A0C4DH70_HUMAN;A0A0J9YWN2_HUMAN	P24592	P49747
A0A0G2JPD3_HUMAN;A0A140T8W8_HUMAN;A0A140T8Y4_HUMAN;A0A140T953_HUMAN;A0A140T997_HUMAN;A0A140T9Y5_HUMAN;A0A140TA02_HUMAN;A0A140TA11_HUMAN;A0A140TA13_HUMAN;A0A140TA14_HUMAN;A0A1W2PNR7_HUMAN;A0A1W2PPF8_HUMAN;A0A1W2PR61_HUMAN;D5H3J5_HUMAN;D9J307_HUMAN;Q2L6G2_HUMAN;Q5SPM2_HUMAN;S6AU73_HUMAN	O14791;O14791-2	P61769
A0A0G2JPD3_HUMAN;A0A140T8W8_HUMAN;A0A140T8Y4_HUMAN;A0A1W2PPF8_HUMAN;A0A1W2PR61_HUMAN;Q5SPM2_HUMAN	P14625	P26927
A0A0G2JPR0_HUMAN;A0A140TA49_HUMAN	P01704	P04406;P04406-2
A0A0G2JRQ6_HUMAN	P14770	Q13790
A0A0J9YVP2_HUMAN	Q14624	P08603
A0A0J9YW62_HUMAN	P07225	P01593;P01594
A0A0J9YWN2_HUMAN	P02790	O75144
A0A0J9YY99_HUMAN	P07358	P32119;Q06830
A0A140T912_HUMAN;A0A140T930_HUMAN;A0A140T937_HUMAN;A0A1W2PRZ0_HUMAN;O78179_HUMAN	Q6UX71	A0A0C4DH31
A0A140T913_HUMAN;A0A140T933_HUMAN;A0A140T955_HUMAN;A0A140T9I0_HUMAN;A0A140T9X5_HUMAN;A0A1W2PPQ2_HUMAN;A0A1W2PRT9_HUMAN;Q53Z42_HUMAN	P49747	P23142-4
A0A140T951_HUMAN;A0A140T9D4_HUMAN;A0A140TA21_HUMAN;Q5SS57_HUMAN	P08294	A0A0C4DH24
A0A140T953_HUMAN;A0A140TA13_HUMAN;D9J307_HUMAN	P61769	P13671
A0A140T997_HUMAN;A0A140T9Y5_HUMAN;A0A140TA11_HUMAN;A0A140TA14_HUMAN;D5H3J5_HUMAN;Q2L6G2_HUMAN	P26927	P0C0L4;P0C0L5
A0A3B3ISR2_HUMAN;B4DPQ0_HUMAN;F5H2D0_HUMAN;F5H3A3_HUMAN	P04406;P04406-2	P14543
A0A8Q3SI05_HUMAN;A0A8Q3SI34_HUMAN	Q13790	Q9UJJ9
A0A8Q3SI22_HUMAN	P00491	P12955;P12955-3
A0A8Q3SI99_HUMAN	P08603	P06753;P07951;P09493;P67936
A0AAG2SXZ4_HUMAN	Y-FGCZCont00351	P13591
A0AAG2T928_HUMAN	Q86UX7;Q86UX7-2	A0AAG2SXZ4
A0AAG2TV02_HUMAN	P01593;P01594	Y-FGCZCont00308
A0AAG2TVE0_HUMAN	P15814	Q9UNN8
A1AG1_HUMAN	O75144	O75083
A1AG1_HUMAN;A1AG2_HUMAN	P61626	P30041
A1AG2_HUMAN	P32119;Q06830	P00488
A1AT_HUMAN	A0A0C4DH31	P55056
A1BG_HUMAN	P61224;P61224-3	P02746
A2AP_HUMAN	P07333	P01599
A2GL_HUMAN	P23142-4	P20851
A2MG_HUMAN	P02452	O43157
A2MG_HUMAN;PZP_HUMAN	P35542	P0DJI8;P0DJI9
A4_HUMAN	A0A0C4DH24	P43652
AACT_HUMAN	Q86UD1	P04899
AATC_HUMAN	P13671	P14618
ABHGA_HUMAN	P0C0L4;P0C0L5	A0A0B4J1Y8
ABRAL_HUMAN	P14543	P21333;P21333-2
ACADM_HUMAN	P08514	Q13231
ACADV_HUMAN	P69905	P02765
ACDSB_HUMAN	Q9UJJ9	P08253
ACE_HUMAN	P12955;P12955-3	Q8IZF2;Q8IZF2-2
ACLY_HUMAN	P06753;P07951;P09493;P67936	P06681
ACON_HUMAN	P13591	P05156
ACPH_HUMAN	A0A0C4DH25	P43251;P43251-2;P43251-3;P43251-4
ACTA_HUMAN;ACTB_HUMAN;ACTG_HUMAN;ACTH_HUMAN	A0AAG2SXZ4	P00338
ACTA_HUMAN;ACTH_HUMAN	Y-FGCZCont00308	Q9HBI1
ACTBL_HUMAN	Q9UNN8	Q9H8L6
ACTBL_HUMAN;ACTC_HUMAN	O75083	P08195
ACTBL_HUMAN;ACTC_HUMAN;ACTS_HUMAN	P30041	O75882;O75882-2;O75882-3
ACTBL_HUMAN;ACTG_HUMAN	P00488	O95810
ACTBL_HUMAN;ACTS_HUMAN	P55056	O95497
ACTB_HUMAN;ACTG_HUMAN	P08603;Q02985	P06744;P06744-2
ACTB_HUMAN;ACTG_HUMAN;POTEE_HUMAN	P02746	Y-FGCZCont00344
ACTB_HUMAN;ACTG_HUMAN;POTEF_HUMAN	P01599	P00558
ACTC_HUMAN;ACTS_HUMAN	P20851	Q9NPH3
ACTG_HUMAN	P01859;P01859-1;P01861;P01861-1	P01780
ACTN1_HUMAN	O43157	A0A0B4J1V6
ACTN1_HUMAN;ACTN2_HUMAN	P02749	Q9Y6R7
ACTN1_HUMAN;ACTN2_HUMAN;ACTN4_HUMAN	P0DJI8;P0DJI9	P04004
ACTN1_HUMAN;ACTN4_HUMAN	P43652	P05154
ACTN4_HUMAN	P01743	A0A0B4J2H0;P01742
ACTN4_HUMAN;SPTN4_HUMAN	P04899	O75015
ACTS_HUMAN	P07237	P04217;P04217-2
ACTZ_HUMAN	P14618	P01023
ACY1_HUMAN	A0A0B4J1Y8	P06576
ADA10_HUMAN	P01042;P01042-2	P06702
ADA2_HUMAN	P04439	A0A075B6K5;P80748
ADCY6_HUMAN	P01344	Q6UY14;Q6UY14-3
ADDA_HUMAN	P21333;P21333-2	P51149
ADEC1_HUMAN	Q12913	P09172
ADH1A_HUMAN	Q13231	P22891
ADH4_HUMAN	P02765	P02760
ADHX_HUMAN	P08253	P06331
ADIPO_HUMAN	P00751	P02751-1
ADT2_HUMAN	Q02985;Q02985-2;Q92496;Q92496-2	Q8WWZ8
ADT2_HUMAN;ADT3_HUMAN	P00918	P01031
AFAM_HUMAN	Q8IZF2;Q8IZF2-2	P01833
AFG32_HUMAN	P06681	P02748
AGRF5_HUMAN	P05156	P02656
AGRG6_HUMAN	P05155	P01714
AL1A1_HUMAN	P37802	P11021;P11142
ALBU_HUMAN	Q562R1	Q96KN2
ALDOA_HUMAN	Q86UX7	Q12805
ALDOB_HUMAN	P43251;P43251-2;P43251-3;P43251-4	Q14520;Q14520-2
ALS_HUMAN	P00338	P06312
AMBP_HUMAN	Q9HBI1	P01857;P01857-1;P01859;P01859-1;P01860;P01860-1
AMD_HUMAN	P08709	Q9UBX5
AMPD2_HUMAN	Q9H8L6	P05362
AMPN_HUMAN	P08195	P54108
AMYP_HUMAN	O75882;O75882-2;O75882-3	P06276
ANAG_HUMAN	O95810	A0A0B4J1U3
ANGI_HUMAN	O95497	Q6UY14
ANGL6_HUMAN	P06744;P06744-2	O43707;P12814
ANGT_HUMAN	P07384	A0A0B4J1U7
ANK1_HUMAN	Y-FGCZCont00344	P05062
ANO6_HUMAN	P00558	P16157;P16157-10;P16157-11;P16157-12;P16157-13;P16157-14;P16157-15;P16157-16;P16157-2;P16157-21;P16157-3;P16157-4;P16157-5;P16157-6;P16157-7;P16157-8;P16157-9
ANT3_HUMAN	Q9NPH3	P23083
ANTR2_HUMAN	P01780	P00740
ANX11_HUMAN	A0A0B4J1V6	P16070
ANXA1_HUMAN	Q9Y6R7	P27918
ANXA2_HUMAN	P04004	A0A0J9YX35
ANXA3_HUMAN	P05154	P00746
ANXA5_HUMAN	A0A0B4J2H0;P01742	Q15485
ANXA6_HUMAN	O75015	A0A8Q3SI05;A0A8Q3SI34
ANXA7_HUMAN	P04217;P04217-2	P00747
AOC3_HUMAN	P02675	P24593
AOFB_HUMAN	P01023	P27169
AP1B1_HUMAN	P06576	P01817
AP1M1_HUMAN	P06702	P55103
AP1S2_HUMAN	A0A075B6K5;P80748	P10909
AP2A1_HUMAN	B7WNR0	O95445
AP2M1_HUMAN	P19823	A0A087WW87;P01614
APMAP_HUMAN	Q6UY14;Q6UY14-3	P01857;P01860;P01861
APOA1_HUMAN	P51149	Q14697
APOA2_HUMAN	P09172	P01042-2
APOA4_HUMAN	P04075	A0A075B7F0
APOA5_HUMAN	P22891	P35858
APOA_HUMAN	Q6ZN30	O00151
APOA_HUMAN;PLMN_HUMAN	P02760	Q8IZF2
APOB_HUMAN	P25311	P01597;P04432
APOC1_HUMAN	P04003	P78417
APOC2_HUMAN	P12259	P01011
APOC3_HUMAN	P06331	A0A075B6J9
APOC4_HUMAN	P13796	P04070
APOD_HUMAN	P02751-1	P02741
APOE_HUMAN	Q8WWZ8	Q76LX8
APOF_HUMAN	P01031	P01717
APOH_HUMAN	P01833	P01880
APOL1_HUMAN	P02748	P17936
APOM_HUMAN	P02656	A0A0C4DH35
ARAP1_HUMAN	P55058	O75636
ARC1B_HUMAN	P01714	P02730
ARF1_HUMAN;ARF3_HUMAN	Q07954	P01042
ARF1_HUMAN;ARF3_HUMAN;ARF4_HUMAN	P11021;P11142	A0A0C4DH25;P01619
ARF4_HUMAN	Q96KN2	Q16610
ARF4_HUMAN;ARF5_HUMAN	Q12805	Q14520
ARK72_HUMAN	Q14520;Q14520-2	Q8N6C8
ARL8B_HUMAN	Q15404	P07437;P68371
ARP2_HUMAN	A0A075B7B8	P60660;P60660-2
ARP3_HUMAN	P06312	Q96S96
ARPC2_HUMAN	Q9BWP8;Q9BWP8-10;Q9BWP8-2;Q9BWP8-3;Q9BWP8-4;Q9BWP8-5;Q9BWP8-6;Q9BWP8-7;Q9BWP8-8;Q9BWP8-9	Q08830
ARPC3_HUMAN	P54108;P54108-2;P54108-3	A0A0C4DH68
ARPC4_HUMAN	P08519	P01008
ARPC5_HUMAN	P80188;P80188-2	P04066
ARRB1_HUMAN	P01857;P01857-1;P01859;P01859-1;P01860;P01860-1	Q99784
ASGR2_HUMAN	P01019	A0A075B7E8
AT2A2_HUMAN	Q9UBX5	P01857;P01859
AT2A2_HUMAN;AT2A3_HUMAN	P15144	Y-FGCZCont00261
AT2A3_HUMAN	P05362	A0A0B4J2D9;P0DP09
AT2C1_HUMAN	P54108	P02647
AT8A1_HUMAN	P06276	Q9NQ79;Q9NQ79-2
ATL2_HUMAN	P02042;P68871	P43251
ATL4_HUMAN	P02775	P01889
ATLA3_HUMAN	A0A0B4J1U3	Q9UK55
ATP5I_HUMAN	Q6UY14	A0A075B7D8;A0AAG2TV02
ATPA_HUMAN	O43707;P12814	P33908
ATPB_HUMAN	A0A075B6J1	A0A075B6S5;A0A0C4DH67
ATPD_HUMAN	A0A0B4J1U7	Q15063
ATPG_HUMAN	P06727	P18206;P18206-2
ATPO_HUMAN	P05062	P22692
ATRN_HUMAN	P16157;P16157-10;P16157-11;P16157-12;P16157-13;P16157-14;P16157-15;P16157-16;P16157-2;P16157-21;P16157-3;P16157-4;P16157-5;P16157-6;P16157-7;P16157-8;P16157-9	P01706
ATS13_HUMAN	A0A0A0MS15	A0A0B4J1X8
B2MG_HUMAN	P23083	P04196
B3AT_HUMAN	Q9NZK5	Q9H299
B3GN2_HUMAN	P00740	P01859;P01859-1;P01860;P01860-1
B4GT1_HUMAN	P16070	Q9Y6Z7
B7WNR0_HUMAN	P27918	Q8WWA0
B7ZKJ8_HUMAN	A0A0J9YX35	P19827
BASI_HUMAN	P00746	P34096
BGAL_HUMAN	Q9Y490	Y-FGCZCont00021
BGH3_HUMAN	Q15485	P06331;P0DP08
BIEA_HUMAN	A0A075B6Q5	A0A075B7D8
BIN2_HUMAN	A0A8Q3SI05;A0A8Q3SI34	P30740
BIP_HUMAN	P00747	P04278
BIP_HUMAN;HSP7C_HUMAN	P24593	P03951
BLTP2_HUMAN	P27169	P07437
BLVRB_HUMAN	P01817	P23284
BNC2_HUMAN	P55103	P60660
BPIB1_HUMAN	A0A0C4DH38	P01701
BRK1_HUMAN	Q9BQE3	Q15582
BST1_HUMAN	P10909	P02649
BTD_HUMAN	A0A0C4DH36	A0A0B4J1V2
BTK_HUMAN	Q14766;Q14766-4	P51884
C163A_HUMAN	O95445	Q96PD5
C1QA_HUMAN	A0A087WW87;P01614	P35858;P35858-2
C1QB_HUMAN	P01857;P01860;P01861	P80188
C1QC_HUMAN	Q14697	Q15828
C1QR1_HUMAN	P01042-2	Q9H4G4
C1RL_HUMAN	Q06033	P60174;P60174-3
C1R_HUMAN	A0A075B7F0	P01591
C1S_HUMAN	P35858	P01859;P01861
C1S_HUMAN;MASP1_HUMAN	O00151	Q92496
C1TC_HUMAN	Q8IZF2	A0AAG2T928
C4BPA_HUMAN	P01597;P04432	Q15113
C4BPB_HUMAN	P35579;P35749	P05109
C9JB55_HUMAN	P78417	A0A0A0MS15;A0A0B4J1V6
CA2D1_HUMAN	P01011	P61224
CAD13_HUMAN	A0A075B6J9	O43866
CADH1_HUMAN	P04070	P00736
CADH5_HUMAN	P02741	P01876
CADH6_HUMAN	Q9NZP8	P68371
CAH1_HUMAN	Q76LX8	P22792
CAH2_HUMAN	P68366;Q9BQE3	Q12805;Q12805-2;Q12805-3;Q12805-4
CALD1_HUMAN	P01717	O43157;O43157-2
CALM1_HUMAN;CALM2_HUMAN;CALM3_HUMAN	P01880	P00748
CALR_HUMAN	P17936	P00747;P08519
CALX_HUMAN	A0A0C4DH35	Q9NQ79
CAMP_HUMAN	O75636	P04114
CAN1_HUMAN	P11021	P0C0L4
CAND1_HUMAN	P00738;P00739	P01876-1
CAP1_HUMAN	P02730	P02655
CAPZB_HUMAN	P0DJI9	P22692;P22692-2
CARD9_HUMAN	P01857;P01857-1;P01860;P01860-1;P01861;P01861-1	P30086
CASP3_HUMAN	P01042	Q9UEW3
CASS4_HUMAN	A0A0C4DH30	P01859
CATA_HUMAN	A0A0C4DH25;P01619	Q6EMK4
CATB_HUMAN	Q16610	P02654
CATD_HUMAN	P21333	P0DP01
CATG_HUMAN	Q14520	P01860;P01860-1
CATS_HUMAN	Q8N6C8	P32119
CAVN2_HUMAN	P07437;P68371	P10586;P10586-2
CAZA1_HUMAN	P01876-1;P01877;P01877-1	Q14126
CAZA1_HUMAN;CAZA2_HUMAN	P60660;P60660-2	P15151;P15151-2;P15151-3;P15151-4
CAZA2_HUMAN	Q96S96	P02763;P19652
CBG_HUMAN	Q08830	P20742
CBPA1_HUMAN	A0A0C4DH68	A0A0C4DH31;P23083
CBPB2_HUMAN	P01008	P01344;P01344-3
CBPN_HUMAN	P04066	P01768;P0DP03
CBPQ_HUMAN	Q99784	Q03591
CBR1_HUMAN;CBR3_HUMAN	P02774;P02774-3	P01834
CCL14_HUMAN	A0A075B7E8	P01717;P01718
CCL18_HUMAN	P01857;P01859	Q8NBP7
CCL5_HUMAN	P68366;Q9BQE3;Q9NY65	P06396
CCN2_HUMAN	Y-FGCZCont00261	P18428
CCS_HUMAN	A0A0B4J2D9;P0DP09	Q13822
CD109_HUMAN	P02647	P11226
CD14_HUMAN	P07357	Q14766
CD166_HUMAN	Q9NQ79;Q9NQ79-2	P01861;P01861-1
CD226_HUMAN	P43251	A0A0B4J1X5;P01764;P01767;P01772
CD36_HUMAN	P01889	A0A075B7D0
CD44_HUMAN	P55290;P55290-4	P16930
CD59_HUMAN	Q9UK55	Q13740
CD5L_HUMAN	A0A075B7D8;A0AAG2TV02	P06733
CD9_HUMAN	P33908	P09960
CDC37_HUMAN	A0A075B6S2;A0A075B6S6;A2NJV5;P06310	A0A0A0MS15;A0A0B4J1V0;A0A0B4J1V6;A0A0B4J1Y9
CDC42_HUMAN	A0A075B6S5;A0A0C4DH67	P18206
CDC42_HUMAN;RAC1_HUMAN;RAC2_HUMAN;RHOG_HUMAN	Q15063	P07996
CDC42_HUMAN;RAC1_HUMAN;RAC2_HUMAN;RHOG_HUMAN;RHOQ_HUMAN	P18206;P18206-2	P03950
CDC5L_HUMAN	P22692	P06744
CDD_HUMAN	P01706	Q6YHK3
CDHR2_HUMAN	P00450	Q92496;Q92496-2
CERU_HUMAN	Q92820	P29622
CETP_HUMAN	A0A0B4J1X8	Q14697;Q14697-2
CFA74_HUMAN	P0DTE1	Q8N6C8;Q8N6C8-3
CFAB_HUMAN	P04196	P08571
CFAD_HUMAN	Q9H299	P05019
CFAH_HUMAN	P01859;P01859-1;P01860;P01860-1	P40925;P40925-2;P40925-3
CFAH_HUMAN;FHR1_HUMAN	Q9Y6Z7	P01742
CFAH_HUMAN;FHR1_HUMAN;FHR2_HUMAN	A0A075B6S5	P25774
CFAH_HUMAN;FHR3_HUMAN	P40197	P36955
CFAI_HUMAN	Q8WWA0	P80108
CH10_HUMAN	P19827	Q9HBI1;Q9HBI1-2;Q9HBI1-3
CH3L1_HUMAN	P08134;P61586	Q9UEW3;Q9UEW3-2
CH60_HUMAN	P14618;P14618-2	A0A0J9YWN2
CHIT1_HUMAN	P34096	Y-FGCZCont00468
CHLE_HUMAN	Y-FGCZCont00021	P23528
CHMP6_HUMAN	P68366;P68366-2	P05543
CILP1_HUMAN	P06331;P0DP08	P06733;P09104;P13929
CISD2_HUMAN	A0A075B7D8	P09871
CISY_HUMAN	P30740	P01857;P01857-1;P01859;P01859-1
CKAP5_HUMAN	P04278	P04430
CLCA_HUMAN	B9A064;P0CG04	P14151
CLH1_HUMAN	P03951	Q01459
CLH1_HUMAN;CLH2_HUMAN	P07437	O14791
CLIC1_HUMAN	P23284	P05155;P05155-2;P05155-3
CLIC4_HUMAN	P60660	A0A0C4DH33
CLUS_HUMAN	P01701	Q13418
CMGA_HUMAN	Q15582	Q12860
CMIP_HUMAN	P02649	P02753
CNDP1_HUMAN	P07360	P0C0L5
CNDP2_HUMAN	A0A0B4J1V2	P37802;P37802-2
CNN2_HUMAN	P51884	Q15063-2;Q15063-3
CNTN1_HUMAN	Q96IY4	Q6ZN30;Q6ZN30-2
CO1A1_HUMAN	Q96PD5	P01034
CO2_HUMAN	P35858;P35858-2	P05090
CO3_HUMAN	P80188	Q13201
CO4A_HUMAN	Q02985;Q92496	Q6UXB8
CO4A_HUMAN;CO4B_HUMAN	O00533	P41222
CO4B_HUMAN	P05106	P49913
CO5_HUMAN	Q15828	P11597
CO6A1_HUMAN	Q9H4G4	P15169
CO6A3_HUMAN	P60174;P60174-3	P22105;P22105-1;P22105-4
CO6_HUMAN	P62937	Q04756
CO7_HUMAN	Q15942	Q9UHG3
CO8A_HUMAN	P36980;P36980-2	P08185
CO8B_HUMAN	P01591	P01766
CO8G_HUMAN	Y-FGCZCont00305	P02042
CO9_HUMAN	P01859;P01861	P02768
COF1_HUMAN	Q92496	P02042;P68871;P69892
COIA1_HUMAN	A0AAG2T928	P01859;P01859-1
COL10_HUMAN	P07195	A0A087WSY6
COL11_HUMAN	Q15113	Q92954
COMP_HUMAN	P05109	P19652
COMP_HUMAN;TSP4_HUMAN	P30101	P00739
COPA_HUMAN	A0A0A0MS15;A0A0B4J1V6	P54802
COPB2_HUMAN	P61224	P10586
COPB_HUMAN	O43866	P01772
COPD_HUMAN	P00736	P00742
COR1A_HUMAN	P01876	P04180
COR1B_HUMAN	P68371	Q13740;Q13740-2
COR1C_HUMAN	P22792	P02787
COTL1_HUMAN	Q12805;Q12805-2;Q12805-3;Q12805-4	P01877;P01877-1
CPN2_HUMAN	O43157;O43157-2	A0A075B6I9
CPNE2_HUMAN;CPNE7_HUMAN	P00748	Q12860;Q12860-2
CPNS1_HUMAN	A0A8Q3SI22	Q9UM47
CPT1A_HUMAN	P00747;P08519	P17936;P17936-2
CR2_HUMAN	P40925	O00299
CRAC1_HUMAN	Q9NQ79	P15151
CRIS3_HUMAN	P02747	Q12907
CRKL_HUMAN	P04114	Q14624;Q14624-2
CRP_HUMAN	P12955	O00187
CSF1R_HUMAN	P0C0L4	Q13103
CSF1_HUMAN	P68366;P68366-2;Q9BQE3	A0A087WSZ0
CSH1_HUMAN;CSH2_HUMAN	P01876-1	Y-FGCZCont00180
CSK_HUMAN	P02655	P00734
CSN4_HUMAN	P22692;P22692-2	P22105
CSRP1_HUMAN	P30086	P98160
CTRB2_HUMAN	Q9UEW3	P13224
CX6B1_HUMAN	P01859	Q16853
CX7A2_HUMAN	A0A075B6H7	P18065
CXCL7_HUMAN	Q6EMK4	A0A8Q3SI99
CYC_HUMAN	O14786	P01703
CYFP1_HUMAN	P02654	P04792
CYFP1_HUMAN;CYFP2_HUMAN	P0DP01	P23142
CYTC_HUMAN	P01860;P01860-1	P00338;P07195
CYTM_HUMAN	Q01518	P01877
D6RE86_HUMAN	P01721	P58335
DAAM1_HUMAN	P32119	P08637
DAG1_HUMAN	P10586;P10586-2	Q08380
DBNL_HUMAN	Q03591;Q9BXR6	A0A0G2JRQ6
DC1L2_HUMAN	Q14126	P01861
DCTN1_HUMAN	A0A0B4J2B5	P68366
DCTN2_HUMAN	A0A0J9YY99	A0A075B6K5
DCUP_HUMAN	A0A075B6K2;A0A075B6K5;P80748	P01857;P01857-1;P01860;P01860-1
DCXR_HUMAN	P15151;P15151-2;P15151-3;P15151-4	P27797
DDX3X_HUMAN	P08603;Q03591	P55774
DECR_HUMAN	P02763;P19652	Q16610;Q16610-4
DEF1_HUMAN;DEF3_HUMAN	P02763	P08697
DEMA_HUMAN	P02776	A0A075B6K4;P01717
DESP_HUMAN	A0A0C4DH34	P02766
DEST_HUMAN	P20742	P67936
DHB11_HUMAN	P02745	P02788
DHB12_HUMAN	P68871	Q9Y5Y7
DHB4_HUMAN	A0A0C4DH31;P23083	P14151;P14151-2
DIAC_HUMAN	P01344;P01344-3	P55290
DIAP1_HUMAN	P01768;P0DP03	P02786
DJB11_HUMAN	A0A075B6P5;A0A087WW87;P01614;P01615	P10643
DMKN_HUMAN	Q03591	P02776;P10720
DNM1L_HUMAN	P01834	P13727
DOCK9_HUMAN	P01717;P01718	A0A075B6R2;A0A087WSY4;P06331;P0DP08
DOK2_HUMAN	Q8NBP7	P02774
DOK3_HUMAN	P06396	P05546
DOPD_HUMAN	P11142	Q15166
DOPO_HUMAN	P18428	P12830
DP13B_HUMAN	P01857;P01857-1;P01859;P01859-1;P01860;P01860-1;P01861;P01861-1	P30043
DPEP2_HUMAN	Q13822	P35443
DPOG1_HUMAN	P11226	Q99969
DPYL2_HUMAN	Q14766	P04275
DREB_HUMAN	P01861;P01861-1	P27105
DSG2_HUMAN	P49908	P07339
DUS3_HUMAN	A0A0B4J1X5;P01764;P01767;P01772	Q9UGM5
DYH8_HUMAN	A0A075B7D0	P01860
DYH9_HUMAN	P16930	P01857;P01859;P01860
DYL1_HUMAN;DYL2_HUMAN	Q13740	O75015;P08637
DYL2_HUMAN	P02750	P01594
DYN2_HUMAN;DYN3_HUMAN	P12814	P40189
DYN3_HUMAN	P06733	A0A0A0MRZ8;P04433
ECH1_HUMAN	P09960	P06310
ECHA_HUMAN	A0A0A0MS15;A0A0B4J1V0;A0A0B4J1V6;A0A0B4J1Y9	P13598
ECM1_HUMAN	P18206	P01871
EF1A1_HUMAN;EF1A2_HUMAN;EF1A3_HUMAN	P07996	P08195;P08195-2;P08195-3;P08195-4;P08195-5
EF1A1_HUMAN;EF1A3_HUMAN	P03950	P04070;P04070-2
EF1B_HUMAN	P06744	A0A075B6I0
EF1D_HUMAN	Q6YHK3	A0A075B6S2;A2NJV5
EF1G_HUMAN	Q92496;Q92496-2	O75144;O75144-2
EFTU_HUMAN	P29622	P02743
EHD1_HUMAN	P01857;P01860	A0A075B6K4
EHD1_HUMAN;EHD3_HUMAN	Q14697;Q14697-2	A0A0C4DH29
EHD1_HUMAN;EHD3_HUMAN;EHD4_HUMAN	Q8N6C8;Q8N6C8-3	P01709
EHD3_HUMAN	P08571
EHD3_HUMAN;EHD4_HUMAN	A0A0A0MS14
EIF3B_HUMAN	P05019
ELNE_HUMAN	P40925;P40925-2;P40925-3
EM55_HUMAN	P01742
EMAL2_HUMAN	P25774
EMD_HUMAN	P36955
EMIL1_HUMAN	Q06033;Q06033-2
ENDD1_HUMAN	P00915
ENOA_HUMAN	P00738
ENOA_HUMAN;ENOB_HUMAN;ENOG_HUMAN	P80108
ENOA_HUMAN;ENOG_HUMAN	P04040
ENOB_HUMAN	Q9HBI1;Q9HBI1-2;Q9HBI1-3
ENOG_HUMAN	Q9UEW3;Q9UEW3-2
ENPL_HUMAN	A0A0J9YWN2
ENPL_HUMAN;HS90B_HUMAN	P01602
ENPP2_HUMAN	Y-FGCZCont00468
EPCR_HUMAN	P23528
EPN4_HUMAN	A0A0C4DH70;A0A0J9YWN2
EPS15_HUMAN	P05543
ERAP1_HUMAN	P06733;P09104;P13929
ERF1_HUMAN	P09871
ERP29_HUMAN	P01857;P01857-1;P01859;P01859-1
ERP44_HUMAN	P04430
ESAM_HUMAN	B7ZKJ8
EST1_HUMAN	P14151
ESTD_HUMAN	Q01459
ESYT1_HUMAN	O14791
ETFA_HUMAN	Q9Y490;Q9Y490-2;Q9Y4G6
ETFB_HUMAN	A0A075B6K0;A0A075B6K4
ETHE1_HUMAN	P01700
F10A1_HUMAN	P05155;P05155-2;P05155-3
F13A_HUMAN	A0A0C4DH33
F13B_HUMAN	P01857;P01857-1
F16P1_HUMAN	Q13418
FA10_HUMAN	Q12860
FA11_HUMAN	P02753
FA12_HUMAN	P36980
FA5_HUMAN	P0C0L5
FA7_HUMAN	P37802;P37802-2
FA8_HUMAN	Q15063-2;Q15063-3
FA9_HUMAN	P05556
FAAA_HUMAN	Q6ZN30;Q6ZN30-2
FABP4_HUMAN	P02671
FABP5_HUMAN	P26038
FAK1_HUMAN	P01034
FAS_HUMAN	P02652
FAT2_HUMAN	P05090
FBLN1_HUMAN	Q13201
FBLN3_HUMAN	P19827;P19827-3
FBLN4_HUMAN	Q6UXB8
FBLN5_HUMAN	P07359
FCERG_HUMAN	P01859;P01859-1;P01860;P01860-1;P01861;P01861-1
FCG3A_HUMAN	P41222
FCG3A_HUMAN;FCG3B_HUMAN	P49913
FCG3B_HUMAN	P11597
FCGBP_HUMAN	P15169
FCMR_HUMAN	P22352
FCN2_HUMAN	P22105;P22105-1;P22105-4
FCN3_HUMAN	A0A0B4J1X5
FETA_HUMAN	P02751
FETUA_HUMAN	Q04756
FETUB_HUMAN	Q9UHG3
FGFP2_HUMAN	P08185
FGL1_HUMAN	P01766
FHL1_HUMAN	P02042
FHOD1_HUMAN	P02768
FHR1_HUMAN	P02042;P68871;P69892
FHR1_HUMAN;FHR2_HUMAN	P36980;Q03591
FHR1_HUMAN;FHR5_HUMAN	A0A0B4J2B5;A0A4W8ZXM2
FHR2_HUMAN	P01857
FHR3_HUMAN	P01859;P01859-1
FHR3_HUMAN;FHR4_HUMAN	P03952
FHR4_HUMAN	A0A087WSY6
FHR5_HUMAN	Q92954
FIBA_HUMAN	P43121
FIBB_HUMAN	P19652
FIBG_HUMAN	P00739
FINC_HUMAN	P54802
FIS1_HUMAN	P10586
FKB1A_HUMAN	P01772
FKBP2_HUMAN	P00742
FLII_HUMAN	A0A087WSX0
FLNA_HUMAN	P04180
FLNA_HUMAN;FLNB_HUMAN	P20851;P20851-2
FLNA_HUMAN;FLNB_HUMAN;FLNC_HUMAN	Q13740;Q13740-2
FLNA_HUMAN;FLNC_HUMAN	P06753
FLNC_HUMAN	P02787
FLOT1_HUMAN	P01877;P01877-1
FLOT2_HUMAN	A0A075B6I9
FN3K_HUMAN	Q12860;Q12860-2
FPPS_HUMAN	Q9UM47
FSTL4_HUMAN	P17936;P17936-2
FUCO2_HUMAN	O00299
FUCO_HUMAN	P15151
FYB1_HUMAN	Q12907
FYN_HUMAN	P13489
FYN_HUMAN;SRC_HUMAN;YES_HUMAN	Q14624;Q14624-2
G3P_HUMAN	C9JB55
G6B_HUMAN	O00187
G6PD_HUMAN	A0A0C4DH39
G6PE_HUMAN	P60709;P63261
G6PI_HUMAN	Q13103
GAL3A_HUMAN;GAL3B_HUMAN	A0A087WSZ0
GANAB_HUMAN	Y-FGCZCont00180
GAPR1_HUMAN	Q9BXR6
GARS_HUMAN	P60174
GBB1_HUMAN	P00734
GBB1_HUMAN;GBB2_HUMAN;GBB4_HUMAN	P22105
GBB4_HUMAN	P10909;P10909-2;P10909-4;P10909-5;P10909-6
GBG11_HUMAN	P01764;P01767;P01772
GDIA_HUMAN	P98160
GDIA_HUMAN;GDIB_HUMAN	O00533;O00533-2
GDIB_HUMAN	P05452
GDIR1_HUMAN	P01024
GDIR2_HUMAN	P13224
GELS_HUMAN	Q86VB7
GGH_HUMAN	Q16853
GGT1_HUMAN	P18065
GLOD4_HUMAN	A0A8Q3SI99
GLPK_HUMAN	P0DJI8
GLRX1_HUMAN	P01703
GLU2B_HUMAN	P04792
GMPR1_HUMAN	P01718
GNA13_HUMAN	P23142
GNAI2_HUMAN	P07737
GNAQ_HUMAN	A0A075B6K0;P01717;P01718
GNAZ_HUMAN	P01859;P01860
GNPTG_HUMAN	P09486
GOLM1_HUMAN	P06396;P06396-2
GP1BA_HUMAN	P00338;P07195
GP1BB_HUMAN	A0A0A0MT36
GPDM_HUMAN	P01877
GPIX_HUMAN	P58335
GPVI_HUMAN	P08637
GPV_HUMAN	P01857;P01859;P01860;P01861
GPX1_HUMAN	Q08380
GPX3_HUMAN	A0A0G2JRQ6
GRAN_HUMAN	O43707
GRAP2_HUMAN	P01861
GRB2_HUMAN	P68366
GRP2_HUMAN	A0A075B6K5
GRP75_HUMAN	P01857;P01857-1;P01860;P01860-1
GSH0_HUMAN	P27797
GSTK1_HUMAN	P55774
GSTM1_HUMAN	Q16610;Q16610-4
GSTO1_HUMAN	P08697
GSTP1_HUMAN	P04217
GTPB2_HUMAN	P08709;P08709-2
GTR3_HUMAN	P07858
H0Y300_HUMAN	A0A075B6K4;P01717
H0Y4K8_HUMAN	P02766
H12_HUMAN	P67936
H12_HUMAN;H13_HUMAN;H14_HUMAN	P02788
H12_HUMAN;H1T_HUMAN	Q9Y5Y7
H15_HUMAN	P14151;P14151-2
H2A1B_HUMAN;H2A1C_HUMAN;H2A1D_HUMAN;H2A1H_HUMAN;H2A1J_HUMAN;H2A1_HUMAN;H2A2A_HUMAN;H2A2C_HUMAN;H2A3_HUMAN;H2AJ_HUMAN	P08567
H2A1D_HUMAN;H2A1H_HUMAN;H2A1J_HUMAN;H2A1_HUMAN;H2A2A_HUMAN;H2A2C_HUMAN;H2AJ_HUMAN	P55290
H2B1B_HUMAN;H2B1C_HUMAN;H2B1D_HUMAN;H2B1H_HUMAN;H2B1J_HUMAN;H2B1K_HUMAN;H2B1L_HUMAN;H2B1M_HUMAN;H2B1N_HUMAN;H2B1O_HUMAN;H2B2E_HUMAN;H2B2F_HUMAN;H2B3B_HUMAN;H2BFS_HUMAN	P02786
H31T_HUMAN;H31_HUMAN;H32_HUMAN;H33_HUMAN	P10643
H4_HUMAN	O75882
H7C5J8_HUMAN	P02776;P10720
H7C5R1_HUMAN	P13727
HABP2_HUMAN	A0A075B6R2;A0A087WSY4;P06331;P0DP08
HBAT_HUMAN	P02774
HBA_HUMAN	P05546
HBB_HUMAN	Q15166
HBB_HUMAN;HBD_HUMAN	P12830
HBB_HUMAN;HBD_HUMAN;HBG2_HUMAN	P01023;P20742
HBD_HUMAN	P30043
HBG2_HUMAN	Q9H4B7
HCD2_HUMAN	P35579
HCDH_HUMAN	P35443
HEM2_HUMAN	Q99969
HEMO_HUMAN	Q15848
HEP2_HUMAN	P01619
HEXB_HUMAN	Q9BWP8
HGFA_HUMAN	Q9UNW1
HGFL_HUMAN	P22891;P22891-2
HLAA_HUMAN	P01601
HLAA_HUMAN;HLAB_HUMAN	P04275
HLAA_HUMAN;HLAB_HUMAN;HLAC_HUMAN	P27105
HLAA_HUMAN;HLAB_HUMAN;HLAE_HUMAN	P07339
HLAA_HUMAN;HLAB_HUMAN;HLAE_HUMAN;HLAG_HUMAN	Q9NPY3
HLAA_HUMAN;HLAB_HUMAN;HLAH_HUMAN	Q9UGM5
HLAA_HUMAN;HLAC_HUMAN	P01860
HLAA_HUMAN;HLAH_HUMAN	P01857;P01859;P01860
HLAB_HUMAN	O75015;P08637
HLAB_HUMAN;HLAC_HUMAN	P01594
HLAC_HUMAN	P40189
HLAH_HUMAN	A0A0A0MRZ8;P04433
HMHA1_HUMAN	P06310
HNRPC_HUMAN	P13598
HNRPK_HUMAN	Q86U17
HPCL1_HUMAN	P14543;P14543-2
HPPD_HUMAN	P01871
HPRT_HUMAN	Q86SQ4
HPSE_HUMAN	P08195;P08195-2;P08195-3;P08195-4;P08195-5
HPTR_HUMAN	P04070;P04070-2
HPTR_HUMAN;HPT_HUMAN	P01876;P01877
HPT_HUMAN	A0A075B6I0
HRG_HUMAN	A0A075B6S2;A2NJV5
HS105_HUMAN;HSP74_HUMAN	O75144;O75144-2
HS71A_HUMAN;HS71B_HUMAN	P02743
HS71A_HUMAN;HS71B_HUMAN;HS71L_HUMAN	A0A075B6K4
HS71A_HUMAN;HS71B_HUMAN;HSP76_HUMAN	P62328
HS90A_HUMAN	P05160
HS90A_HUMAN;HS90B_HUMAN	P04406
HS90B_HUMAN	A0A0C4DH29
HSP74_HUMAN	P01709
HSP76_HUMAN
HSP7C_HUMAN
HSPB1_HUMAN
HTR5A_HUMAN
HV102_HUMAN
HV102_HUMAN;HV118_HUMAN
HV103_HUMAN
HV103_HUMAN;HV108_HUMAN;HV146_HUMAN;HV169_HUMAN
HV103_HUMAN;HV108_HUMAN;HV146_HUMAN;HV169_HUMAN;HV69D_HUMAN
HV108_HUMAN
HV118_HUMAN
HV124_HUMAN
HV145_HUMAN
HV146_HUMAN
HV158_HUMAN
HV169_HUMAN
HV169_HUMAN;HV69D_HUMAN
HV205_HUMAN
HV226_HUMAN
HV270_HUMAN;HV70D_HUMAN
HV307_HUMAN
HV307_HUMAN;HV313_HUMAN;HV320_HUMAN;HV321_HUMAN;HV343_HUMAN
HV307_HUMAN;HV313_HUMAN;HV320_HUMAN;HV321_HUMAN;HV343_HUMAN;HV348_HUMAN
HV307_HUMAN;HV313_HUMAN;HV320_HUMAN;HV343_HUMAN
HV307_HUMAN;HV321_HUMAN;HV333_HUMAN;HV348_HUMAN;HV353_HUMAN;HV374_HUMAN;HV741_HUMAN
HV307_HUMAN;HV321_HUMAN;HV333_HUMAN;HV353_HUMAN;HV374_HUMAN;HV741_HUMAN
HV307_HUMAN;HV333_HUMAN;HV353_HUMAN;HV374_HUMAN;HV741_HUMAN
HV313_HUMAN
HV315_HUMAN
HV315_HUMAN;HV349_HUMAN;HV372_HUMAN;HV373_HUMAN
HV316_HUMAN
HV320_HUMAN
HV321_HUMAN
HV323_HUMAN
HV323_HUMAN;HV333_HUMAN;HV353_HUMAN
HV323_HUMAN;HV333_HUMAN;HV353_HUMAN;HV374_HUMAN
HV330_HUMAN;HVC05_HUMAN
HV333_HUMAN
HV335_HUMAN
HV338_HUMAN
HV343_HUMAN
HV349_HUMAN
HV349_HUMAN;HV373_HUMAN
HV353_HUMAN
HV364_HUMAN
HV372_HUMAN
HV373_HUMAN
HV374_HUMAN
HV383_HUMAN
HV404_HUMAN
HV404_HUMAN;HV432_HUMAN;HV434_HUMAN;HVD82_HUMAN
HV428_HUMAN
HV432_HUMAN
HV434_HUMAN
HV434_HUMAN;HVD82_HUMAN
HV43D_HUMAN
HV511_HUMAN
HV551_HUMAN
HV551_HUMAN;HV5X1_HUMAN
HV601_HUMAN
HV64D_HUMAN
HV692_HUMAN
HV70D_HUMAN
HV741_HUMAN
HV781_HUMAN
HVD82_HUMAN
HXK1_HUMAN
HYAL1_HUMAN
HYOU1_HUMAN
I3L2C0_HUMAN
IBP1_HUMAN
IBP2_HUMAN
IBP3_HUMAN
IBP4_HUMAN
IBP5_HUMAN
IBP6_HUMAN
IBP7_HUMAN
IC1_HUMAN
ICAM1_HUMAN
ICAM2_HUMAN
ICOSL_HUMAN
IDHC_HUMAN
IDHP_HUMAN
IF4A1_HUMAN
IF5A1_HUMAN;IF5A2_HUMAN;IF5AL_HUMAN
IGDC4_HUMAN
IGF1_HUMAN
IGF2_HUMAN
IGHA1_HUMAN
IGHA1_HUMAN;IGHA2_HUMAN
IGHA2_HUMAN
IGHD_HUMAN
IGHE_HUMAN
IGHG1_HUMAN
IGHG1_HUMAN;IGHG2_HUMAN
IGHG1_HUMAN;IGHG2_HUMAN;IGHG3_HUMAN
IGHG1_HUMAN;IGHG2_HUMAN;IGHG3_HUMAN;IGHG4_HUMAN
IGHG1_HUMAN;IGHG3_HUMAN
IGHG1_HUMAN;IGHG3_HUMAN;IGHG4_HUMAN
IGHG1_HUMAN;IGHG4_HUMAN
IGHG2_HUMAN
IGHG2_HUMAN;IGHG3_HUMAN
IGHG2_HUMAN;IGHG3_HUMAN;IGHG4_HUMAN
IGHG2_HUMAN;IGHG4_HUMAN
IGHG3_HUMAN
IGHG4_HUMAN
IGHM_HUMAN
IGJ_HUMAN
IGKC_HUMAN
IGLC1_HUMAN;IGLC2_HUMAN;IGLC3_HUMAN;IGLL5_HUMAN
IGLC1_HUMAN;IGLC2_HUMAN;IGLL5_HUMAN
IGLC1_HUMAN;IGLL5_HUMAN
IGLC2_HUMAN
IGLC2_HUMAN;IGLC3_HUMAN
IGLC3_HUMAN
IGLC3_HUMAN;IGLC6_HUMAN
IGLC3_HUMAN;IGLC6_HUMAN;IGLC7_HUMAN
IGLC3_HUMAN;IGLC7_HUMAN
IGLC6_HUMAN
IGLC6_HUMAN;IGLC7_HUMAN
IGLC7_HUMAN
IGLL1_HUMAN
IL1AP_HUMAN
IL6RB_HUMAN
ILEU_HUMAN
ILEU_HUMAN;SPB8_HUMAN;SPB9_HUMAN
ILK_HUMAN
IMB1_HUMAN
INF2_HUMAN
INHBC_HUMAN
INP4B_HUMAN
IPO5_HUMAN
IPSP_HUMAN
IQGA2_HUMAN
IRAG1_HUMAN
ISK5_HUMAN
ISLR_HUMAN
ITA2B_HUMAN
ITA2_HUMAN
ITA6_HUMAN
ITB1_HUMAN
ITB3_HUMAN
ITIH1_HUMAN
ITIH2_HUMAN
ITIH3_HUMAN
ITIH4_HUMAN
ITLN1_HUMAN
JAM1_HUMAN
JAM3_HUMAN
K0513_HUMAN
K1C10_HUMAN
K1C10_HUMAN;K1C14_HUMAN;K1C16_HUMAN
K1C16_HUMAN
K1C9_HUMAN
K1H1_HUMAN
K22E_HUMAN
K22E_HUMAN;K2C1B_HUMAN;K2C1_HUMAN
K22E_HUMAN;K2C1_HUMAN
K22E_HUMAN;K2C5_HUMAN;K2C6A_HUMAN;K2C6B_HUMAN
K22E_HUMAN;K2C6A_HUMAN;K2C6B_HUMAN
K2C1_HUMAN
K2C1_HUMAN;K2C6B_HUMAN
K2C5_HUMAN
K2C5_HUMAN;K2C6A_HUMAN;K2C6B_HUMAN
K2C6A_HUMAN
K2C6A_HUMAN;K2C6B_HUMAN
K2C6C_HUMAN
KAD1_HUMAN
KAD2_HUMAN
KAIN_HUMAN
KALRN_HUMAN
KAP0_HUMAN
KAP3_HUMAN
KAPCB_HUMAN
KATL2_HUMAN
KCRM_HUMAN
KIF2A_HUMAN
KINH_HUMAN
KIT_HUMAN
KLKB1_HUMAN
KNG1_HUMAN
KPCA_HUMAN;KPCB_HUMAN
KPCB_HUMAN
KPCD_HUMAN
KPYM_HUMAN
KPYM_HUMAN;KPYR_HUMAN
KTDAP_HUMAN
KV105_HUMAN
KV106_HUMAN
KV106_HUMAN;KV112_HUMAN;KV139_HUMAN;KVD12_HUMAN;KVD39_HUMAN
KV106_HUMAN;KV117_HUMAN
KV108_HUMAN
KV108_HUMAN;KV127_HUMAN
KV112_HUMAN;KV139_HUMAN;KVD12_HUMAN;KVD39_HUMAN
KV112_HUMAN;KVD12_HUMAN
KV113_HUMAN;KVD13_HUMAN
KV116_HUMAN
KV117_HUMAN
KV127_HUMAN
KV133_HUMAN
KV133_HUMAN;KVD33_HUMAN
KV137_HUMAN;KVD37_HUMAN
KV139_HUMAN;KVD39_HUMAN
KV224_HUMAN
KV224_HUMAN;KVD24_HUMAN
KV228_HUMAN;KV240_HUMAN;KVD28_HUMAN;KVD40_HUMAN
KV228_HUMAN;KVD28_HUMAN
KV229_HUMAN;KV230_HUMAN;KVD29_HUMAN;KVD30_HUMAN
KV229_HUMAN;KVD29_HUMAN
KV230_HUMAN
KV230_HUMAN;KVD29_HUMAN;KVD30_HUMAN
KV240_HUMAN;KVD40_HUMAN
KV311_HUMAN;KVD11_HUMAN
KV320_HUMAN
KV320_HUMAN;KVD20_HUMAN
KV37_HUMAN
KV401_HUMAN
KV621_HUMAN
KVD07_HUMAN
KVD08_HUMAN
KVD15_HUMAN
KVD16_HUMAN
KVD20_HUMAN
KVD21_HUMAN
KVD29_HUMAN
KVD30_HUMAN
KVD43_HUMAN
LAMA5_HUMAN
LAMP1_HUMAN
LASP1_HUMAN
LBP_HUMAN
LCAT_HUMAN
LCP2_HUMAN
LDH6B_HUMAN
LDHA_HUMAN
LDHA_HUMAN;LDHB_HUMAN
LDHB_HUMAN
LECT2_HUMAN
LEGL_HUMAN
LG3BP_HUMAN
LIMS1_HUMAN
LIMS1_HUMAN;LIMS2_HUMAN
LIRA3_HUMAN
LIS1_HUMAN
LKHA4_HUMAN
LMAN2_HUMAN
LMBL4_HUMAN
LOX12_HUMAN
LRBA_HUMAN
LRC59_HUMAN
LRP1_HUMAN
LRRF2_HUMAN
LTBP1_HUMAN
LTOR1_HUMAN
LUM_HUMAN
LV136_HUMAN
LV140_HUMAN
LV147_HUMAN
LV151_HUMAN
LV208_HUMAN
LV211_HUMAN
LV214_HUMAN
LV218_HUMAN
LV223_HUMAN
LV233_HUMAN
LV301_HUMAN
LV310_HUMAN
LV310_HUMAN;LV316_HUMAN
LV310_HUMAN;LV325_HUMAN
LV312_HUMAN
LV312_HUMAN;LV321_HUMAN;LV39_HUMAN
LV316_HUMAN
LV316_HUMAN;LV325_HUMAN;LV327_HUMAN
LV319_HUMAN
LV321_HUMAN
LV321_HUMAN;LV39_HUMAN
LV325_HUMAN
LV325_HUMAN;LV327_HUMAN
LV327_HUMAN
LV39_HUMAN
LV403_HUMAN
LV469_HUMAN
LV537_HUMAN
LV539_HUMAN
LV545_HUMAN
LV548_HUMAN
LV552_HUMAN
LV657_HUMAN
LV743_HUMAN
LV746_HUMAN
LV861_HUMAN
LV949_HUMAN
LXN_HUMAN
LY66F_HUMAN
LYAM1_HUMAN
LYAM3_HUMAN
LYN_HUMAN
LYPA1_HUMAN
LYSC_HUMAN
LYVE1_HUMAN
M2OM_HUMAN
M3K5_HUMAN
MA1A1_HUMAN
MA2A1_HUMAN
MACF1_HUMAN
MADCA_HUMAN
MANF_HUMAN
MAOM_HUMAN
MAP4_HUMAN
MARCO_HUMAN
MARE1_HUMAN
MARE2_HUMAN
MASP1_HUMAN
MASP2_HUMAN
MAVS_HUMAN
MBL2_HUMAN
MCU_HUMAN
MDHC_HUMAN
MDHM_HUMAN
MED12_HUMAN
MENT_HUMAN
MGLL_HUMAN
MGP_HUMAN
MIF_HUMAN
MINP1_HUMAN
MIOX_HUMAN
ML12A_HUMAN;ML12B_HUMAN
MLEC_HUMAN
MMP2_HUMAN
MMP9_HUMAN
MMRN1_HUMAN
MMRN2_HUMAN
MNDA_HUMAN
MOB1A_HUMAN;MOB1B_HUMAN
MOB1B_HUMAN
MOES_HUMAN
MPRD_HUMAN
MPRI_HUMAN
MRC1_HUMAN
MRC2_HUMAN
MSLN_HUMAN
MTPN_HUMAN
MUC18_HUMAN
MY18A_HUMAN
MYBA_HUMAN
MYG_HUMAN
MYH11_HUMAN;MYH14_HUMAN;MYH9_HUMAN
MYH11_HUMAN;MYH9_HUMAN
MYH14_HUMAN
MYH14_HUMAN;MYH9_HUMAN
MYH2_HUMAN
MYH9_HUMAN
MYL1_HUMAN
MYL6_HUMAN
MYL9_HUMAN
MYLK_HUMAN
MYO1C_HUMAN
MYPT1_HUMAN
NALCN_HUMAN
NAR3_HUMAN
NB5R3_HUMAN
NBEL2_HUMAN
NCAM1_HUMAN
NCHL1_HUMAN
NCK2_HUMAN
NCKPL_HUMAN
NDK8_HUMAN
NDK8_HUMAN;NDKA_HUMAN
NDK8_HUMAN;NDKB_HUMAN
NDKA_HUMAN
NDKB_HUMAN
NDUS1_HUMAN
NEXN_HUMAN
NF2L1_HUMAN
NGAL_HUMAN
NHRF1_HUMAN
NID1_HUMAN
NNTM_HUMAN
NOE1_HUMAN
NOE2_HUMAN
NOTC3_HUMAN
NP1L1_HUMAN
NP1L1_HUMAN;NP1L4_HUMAN
NP1L4_HUMAN
NPC2_HUMAN
NRK_HUMAN
NRP1_HUMAN
NSF_HUMAN
NTF2_HUMAN
NUDT5_HUMAN
NYAP1_HUMAN
OAF_HUMAN
ODPB_HUMAN
OIT3_HUMAN
OMD_HUMAN
OST48_HUMAN
OSTP_HUMAN
OTUB1_HUMAN
P20D1_HUMAN
PA2G4_HUMAN
PACN2_HUMAN
PAI1_HUMAN
PAPP1_HUMAN
PARK7_HUMAN
PARVB_HUMAN
PCBP1_HUMAN
PCBP2_HUMAN
PCD12_HUMAN
PCOC1_HUMAN
PCSK9_HUMAN
PCYOX_HUMAN
PCYXL_HUMAN
PDC6I_HUMAN
PDE5A_HUMAN
PDIA1_HUMAN
PDIA3_HUMAN
PDIA4_HUMAN
PDIA5_HUMAN
PDIA6_HUMAN
PDLI1_HUMAN
PDLI5_HUMAN
PDLI7_HUMAN
PEAR1_HUMAN
PEBP1_HUMAN
PEBP4_HUMAN
PECA1_HUMAN
PED1A_HUMAN
PEDF_HUMAN
PEPD_HUMAN
PF4V_HUMAN
PF4V_HUMAN;PLF4_HUMAN
PFKAL_HUMAN
PFKAL_HUMAN;PFKAP_HUMAN
PFKAP_HUMAN
PGAM1_HUMAN
PGBM_HUMAN
PGH1_HUMAN
PGK1_HUMAN
PGM1_HUMAN
PGRC1_HUMAN
PGRP2_HUMAN
PHAR4_HUMAN
PHB1_HUMAN
PHB2_HUMAN
PHF20_HUMAN
PHLD_HUMAN
PHLP1_HUMAN
PI16_HUMAN
PI42A_HUMAN
PIGR_HUMAN
PKHG2_HUMAN
PKHL1_HUMAN
PLEC_HUMAN
PLEK_HUMAN
PLF4_HUMAN
PLIN3_HUMAN
PLMN_HUMAN
PLP2_HUMAN
PLSL_HUMAN
PLSL_HUMAN;PLST_HUMAN
PLTP_HUMAN
PLXB1_HUMAN
PMGE_HUMAN
PNCB_HUMAN
PNPH_HUMAN
PON1_HUMAN
PON3_HUMAN
POSTN_HUMAN
PP1A_HUMAN;PP1B_HUMAN
PP1B_HUMAN
PP2AA_HUMAN
PPIA_HUMAN
PPIB_HUMAN
PPIF_HUMAN
PPIP2_HUMAN
PPM1A_HUMAN
PRAF3_HUMAN
PRAP1_HUMAN
PRDX1_HUMAN
PRDX1_HUMAN;PRDX2_HUMAN
PRDX1_HUMAN;PRDX4_HUMAN
PRDX2_HUMAN
PRDX3_HUMAN
PRDX4_HUMAN
PRDX5_HUMAN
PRDX6_HUMAN
PRG2_HUMAN
PRG4_HUMAN
PROC_HUMAN
PROF1_HUMAN
PROP_HUMAN
PROS_HUMAN
PROZ_HUMAN
PRPS1_HUMAN;PRPS2_HUMAN
PRS6A_HUMAN
PRTN3_HUMAN
PRUN1_HUMAN
PSA1_HUMAN
PSA2_HUMAN
PSA3_HUMAN
PSA4_HUMAN
PSA5_HUMAN
PSA6_HUMAN
PSA7_HUMAN
PSA_HUMAN
PSB2_HUMAN
PSB3_HUMAN
PSB9_HUMAN
PSD12_HUMAN
PSG11_HUMAN
PSG11_HUMAN;PSG2_HUMAN
PSG1_HUMAN
PSG1_HUMAN;PSG2_HUMAN
PSG1_HUMAN;PSG2_HUMAN;PSG3_HUMAN
PSG1_HUMAN;PSG2_HUMAN;PSG5_HUMAN
PSG1_HUMAN;PSG3_HUMAN;PSG4_HUMAN;PSG9_HUMAN
PSG1_HUMAN;PSG7_HUMAN
PSG1_HUMAN;PSG9_HUMAN
PSG2_HUMAN
PSG2_HUMAN;PSG3_HUMAN
PSG3_HUMAN
PSG3_HUMAN;PSG4_HUMAN
PSG3_HUMAN;PSG4_HUMAN;PSG9_HUMAN
PSG3_HUMAN;PSG5_HUMAN;PSG9_HUMAN
PSG3_HUMAN;PSG9_HUMAN
PSG4_HUMAN
PSG4_HUMAN;PSG9_HUMAN
PSG9_HUMAN
PSMD1_HUMAN
PSME2_HUMAN
PSPB_HUMAN
PTGDS_HUMAN
PTN11_HUMAN
PTN12_HUMAN
PTN1_HUMAN
PTN6_HUMAN
PTPRF_HUMAN
PTPRG_HUMAN
PTPRJ_HUMAN
PVR_HUMAN
PXDC2_HUMAN
PYGB_HUMAN
PYGL_HUMAN
PZP_HUMAN
QCR1_HUMAN
QCR2_HUMAN
QSOX1_HUMAN
R4RL2_HUMAN
RAB10_HUMAN
RAB10_HUMAN;RAB14_HUMAN;RAB1A_HUMAN;RAB1B_HUMAN;RAB30_HUMAN;RAB35_HUMAN;RAB37_HUMAN;RAB3C_HUMAN;RAB4A_HUMAN;RAB4B_HUMAN;RAB8A_HUMAN;RAB8B_HUMAN
RAB10_HUMAN;RAB15_HUMAN
RAB10_HUMAN;RAB15_HUMAN;RAB1A_HUMAN;RAB1B_HUMAN;RAB8A_HUMAN;RAB8B_HUMAN
RAB14_HUMAN
RAB15_HUMAN
RAB18_HUMAN
RAB1A_HUMAN
RAB1A_HUMAN;RAB1B_HUMAN
RAB1B_HUMAN
RAB2A_HUMAN
RAB32_HUMAN
RAB35_HUMAN
RAB4A_HUMAN
RAB5B_HUMAN
RAB5C_HUMAN
RAB6A_HUMAN;RAB6B_HUMAN
RAB6B_HUMAN
RAB7A_HUMAN
RAB8A_HUMAN
RAC1_HUMAN
RAC1_HUMAN;RAC2_HUMAN
RAC2_HUMAN
RAN_HUMAN
RAP1A_HUMAN
RAP1B_HUMAN
RAP2B_HUMAN
RARR2_HUMAN
RASA3_HUMAN
RB11A_HUMAN;RB11B_HUMAN
RB27B_HUMAN
RB33B_HUMAN
RD23B_HUMAN
RDH11_HUMAN
RECK_HUMAN
REG1A_HUMAN
RENBP_HUMAN
RET4_HUMAN
RGCC_HUMAN
RGS10_HUMAN
RHG01_HUMAN
RHG06_HUMAN
RHG18_HUMAN
RHOA_HUMAN
RHOA_HUMAN;RHOC_HUMAN
RHOC_HUMAN
RINI_HUMAN
RIPR3_HUMAN
RL40_HUMAN;RS27A_HUMAN;UBB_HUMAN;UBC_HUMAN
RNAS4_HUMAN
RNF43_HUMAN
ROBO4_HUMAN
ROCK1_HUMAN;ROCK2_HUMAN
ROCK2_HUMAN
ROR1_HUMAN
RPN1_HUMAN
RPN2_HUMAN
RSU1_HUMAN
RTN4_HUMAN
S100P_HUMAN
S10A4_HUMAN
S10A7_HUMAN
S10A8_HUMAN
S10A9_HUMAN
S10AB_HUMAN
S10AC_HUMAN
S1A7B_HUMAN
S25A3_HUMAN
SAA1_HUMAN
SAA1_HUMAN;SAA2_HUMAN
SAA2_HUMAN
SAA4_HUMAN
SAC1_HUMAN
SACS_HUMAN
SAMP_HUMAN
SAR1A_HUMAN
SAR1A_HUMAN;SAR1B_HUMAN
SBP1_HUMAN
SC24C_HUMAN
SCAM2_HUMAN
SCFD1_HUMAN
SEP11_HUMAN
SEP11_HUMAN;SEPT6_HUMAN
SEPP1_HUMAN
SEPT2_HUMAN
SEPT5_HUMAN
SEPT6_HUMAN
SEPT7_HUMAN
SERPH_HUMAN
SFXN3_HUMAN
SH3L1_HUMAN
SH3L3_HUMAN
SHBG_HUMAN
SIRPG_HUMAN
SKAP2_HUMAN
SLAF5_HUMAN
SLAP2_HUMAN
SMAD2_HUMAN;SMAD3_HUMAN;SMAD9_HUMAN
SMG8_HUMAN
SNAA_HUMAN
SND1_HUMAN
SNED1_HUMAN
SNP23_HUMAN
SNX2_HUMAN
SODE_HUMAN
SODM_HUMAN
SORCN_HUMAN
SPA11_HUMAN
SPB6_HUMAN
SPB8_HUMAN;SPB9_HUMAN
SPB9_HUMAN
SPP24_HUMAN
SPRC_HUMAN
SPRL1_HUMAN
SPTA1_HUMAN
SPTB1_HUMAN
SPTB2_HUMAN
SQOR_HUMAN
SRC8_HUMAN
SRC_HUMAN
SRC_HUMAN;YES_HUMAN
SRGN_HUMAN
SRPRB_HUMAN
SSBP_HUMAN
ST1A1_HUMAN;ST1A2_HUMAN
ST1A3_HUMAN;ST1A4_HUMAN
STAT3_HUMAN
STIM1_HUMAN
STIP1_HUMAN
STK24_HUMAN
STK4_HUMAN
STOM_HUMAN
STRP2_HUMAN
STX11_HUMAN
STX7_HUMAN
STXB2_HUMAN
STXB5_HUMAN
SUCA_HUMAN
SURF4_HUMAN
SVEP1_HUMAN
SYAC_HUMAN
SYTL2_HUMAN
SYTL4_HUMAN
SYUA_HUMAN
SYYC_HUMAN
TAF9B_HUMAN
TAGL2_HUMAN
TALDO_HUMAN
TARSH_HUMAN
TBA1C_HUMAN
TBA1C_HUMAN;TBA4A_HUMAN
TBA1C_HUMAN;TBA4A_HUMAN;TBA4B_HUMAN;TBA8_HUMAN
TBA1C_HUMAN;TBA4A_HUMAN;TBA8_HUMAN
TBA3C_HUMAN;TBA3D_HUMAN;TBA3E_HUMAN
TBA3E_HUMAN
TBA4A_HUMAN
TBA4A_HUMAN;TBA8_HUMAN
TBA4B_HUMAN
TBA8_HUMAN
TBB1_HUMAN
TBB1_HUMAN;TBB4A_HUMAN;TBB4B_HUMAN;TBB5_HUMAN
TBB1_HUMAN;TBB4A_HUMAN;TBB4B_HUMAN;TBB5_HUMAN;TBB6_HUMAN
TBB1_HUMAN;TBB4B_HUMAN;TBB5_HUMAN
TBB1_HUMAN;TBB4B_HUMAN;TBB5_HUMAN;TBB6_HUMAN
TBB4A_HUMAN;TBB4B_HUMAN
TBB4A_HUMAN;TBB4B_HUMAN;TBB5_HUMAN
TBB4A_HUMAN;TBB4B_HUMAN;TBB5_HUMAN;TBB6_HUMAN
TBB4B_HUMAN
TBB4B_HUMAN;TBB5_HUMAN
TBB4B_HUMAN;TBB5_HUMAN;TBB6_HUMAN
TBB5_HUMAN
TBC30_HUMAN
TCPA_HUMAN
TCPB_HUMAN
TCPD_HUMAN
TCPE_HUMAN
TCPG_HUMAN
TCPH_HUMAN
TCPQ_HUMAN
TCPZ_HUMAN
TEBP_HUMAN
TENA_HUMAN
TENXA_HUMAN;TENX_HUMAN
TENX_HUMAN
TERA_HUMAN
TETN_HUMAN
TFPI1_HUMAN
TFR1_HUMAN
TGFB1_HUMAN
TGFI1_HUMAN
TGM2_HUMAN
THAS_HUMAN
THBG_HUMAN
THIO_HUMAN
THRB_HUMAN
THTM_HUMAN
THTR_HUMAN
TIMP1_HUMAN
TIMP2_HUMAN
TIMP3_HUMAN
TITIN_HUMAN
TKT_HUMAN
TLN1_HUMAN
TLN1_HUMAN;TLN2_HUMAN
TM109_HUMAN
TM9S1_HUMAN
TMED9_HUMAN
TMEDA_HUMAN
TMM33_HUMAN
TMM40_HUMAN
TMOD3_HUMAN
TMT1A_HUMAN
TMX1_HUMAN
TNPO1_HUMAN
TOR4A_HUMAN
TPIS_HUMAN
TPM1_HUMAN
TPM1_HUMAN;TPM2_HUMAN;TPM3_HUMAN;TPM4_HUMAN
TPM2_HUMAN
TPM2_HUMAN;TPM4_HUMAN
TPM3_HUMAN
TPM4_HUMAN
TPP2_HUMAN
TPSN_HUMAN
TRAP1_HUMAN
TRFE_HUMAN
TRFL_HUMAN
TRML1_HUMAN
TRY2_HUMAN
TSK_HUMAN
TSN9_HUMAN
TSP1_HUMAN
TSP4_HUMAN
TTHY_HUMAN
TWF2_HUMAN
TXD17_HUMAN
TXND5_HUMAN
TXNL1_HUMAN
TYB4_HUMAN
TYPH_HUMAN
UB2L3_HUMAN
UB2V2_HUMAN
UBA1_HUMAN
UBA7_HUMAN
UBE2N_HUMAN
UBE2N_HUMAN;UE2NL_HUMAN
UBE2O_HUMAN
UBS3B_HUMAN
UFM1_HUMAN
UGGG1_HUMAN
UGPA_HUMAN
UN13D_HUMAN
UN45A_HUMAN
URP2_HUMAN
VA0D1_HUMAN
VAMP8_HUMAN
VAPB_HUMAN
VASN_HUMAN
VASP_HUMAN
VAT1_HUMAN
VATA_HUMAN
VCAM1_HUMAN
VDAC1_HUMAN
VDAC3_HUMAN
VIME_HUMAN
VINC_HUMAN
VMA5A_HUMAN
VNN1_HUMAN
VP37B_HUMAN
VTDB_HUMAN
VTNC_HUMAN
VWF_HUMAN
WASF2_HUMAN
WASP_HUMAN
WDR1_HUMAN
WDR44_HUMAN
XPO1_HUMAN
XPP1_HUMAN
ZA2G_HUMAN
ZO2_HUMAN
ZPI_HUMAN
ZYX_HUMAN
