## SupplementaryTable3 for "A Plasma Proteomic Ageing Clock Reflects Advanced Ageing in People with Untreated HIV and its Reduction Under Antiretroviral Therapy"

Uniprot	Protein.Names	Genes	Argentieri et al. (2024)	Johnson et al. (2020)	Lehallier et al. (2019)	Arthur et al. (2021)	Robbins et al. (2021)	Sathyan et al. (2020b)	Ferkingstad et al. (2021)	# of study where detected
P04217;P04217-2	A1BG_HUMAN	A1BG	no	no	no	no	no	no	no	0
P01023	A2MG_HUMAN	A2M	no	no	no	no	no	no	no	0
Q7Z7G0	TARSH_HUMAN	ABI3BP	no	no	no	no	no	no	no	0
O43707;P12814	ACTN1_HUMAN;ACTN4_HUMAN	ACTN1;ACTN4	no	no	no	no	no	no	no	0
O43707;P12814	ACTN1_HUMAN;ACTN4_HUMAN	ACTN1;ACTN4	no	no	no	no	no	no	no	0
Q76LX8	ATS13_HUMAN	ADAMTS13	yes	yes	yes	yes	yes	yes	yes	7
Q6UY14;Q6UY14-3	ATL4_HUMAN	ADAMTSL4	no	no	no	no	no	no	no	0
Q6UY14	ATL4_HUMAN	ADAMTSL4	no	no	no	no	no	no	no	0
Q8IZF2	AGRF5_HUMAN	ADGRF5	no	no	no	no	no	no	no	0
Q8IZF2;Q8IZF2-2	AGRF5_HUMAN	ADGRF5	no	no	no	no	no	no	no	0
P43652	AFAM_HUMAN	AFM	no	no	no	no	no	no	no	0
P02765	FETUA_HUMAN	AHSG	no	no	yes	no	yes	yes	yes	4
P02768	ALBU_HUMAN	ALB	no	no	no	no	no	no	no	0
Q13740;Q13740-2	CD166_HUMAN	ALCAM	no	no	no	no	no	no	no	0
Q13740	CD166_HUMAN	ALCAM	no	no	no	no	no	no	no	0
P05062	ALDOB_HUMAN	ALDOB	no	no	no	no	no	no	no	0
P02760	AMBP_HUMAN	AMBP	no	no	no	yes	no	yes	yes	3
P03950	ANGI_HUMAN	ANG	no	no	no	no	no	no	no	0
P16157;P16157-10;P16157-11;P16157-12;P16157-13;P16157-14;P16157-15;P16157-16;P16157-2;P16157-21;P16157-3;P16157-4;P16157-5;P16157-6;P16157-7;P16157-8;P16157-9	ANK1_HUMAN	ANK1	no	no	no	no	no	no	no	0
P58335	ANTR2_HUMAN	ANTXR2	no	no	no	no	no	no	no	0
Q16853	AOC3_HUMAN	AOC3	no	no	no	no	no	no	no	0
P02743	SAMP_HUMAN	APCS	no	no	no	no	no	no	no	0
Q9HDC9	APMAP_HUMAN	APMAP	no	no	no	no	no	no	no	0
P02647	APOA1_HUMAN	APOA1	no	no	no	no	no	no	no	0
P04114	APOB_HUMAN	APOB	no	no	yes	no	no	no	no	1
P02654	APOC1_HUMAN	APOC1	no	no	no	no	no	no	no	0
P02655	APOC2_HUMAN	APOC2	no	no	no	no	no	no	no	0
P02656	APOC3_HUMAN	APOC3	no	no	no	no	no	no	no	0
P55056	APOC4_HUMAN	APOC4	no	no	no	no	no	no	no	0
P05090	APOD_HUMAN	APOD	no	no	no	no	no	no	no	0
P02649	APOE_HUMAN	APOE	no	no	no	no	no	no	no	0
Q13790	APOF_HUMAN	APOF	no	no	no	yes	no	yes	yes	3
O14791	APOL1_HUMAN	APOL1	no	yes	no	yes	no	yes	yes	4
O95445	APOM_HUMAN	APOM	no	no	no	no	no	no	no	0
O15145	ARPC3_HUMAN	ARPC3	no	no	no	no	no	no	no	0
P06576	ATPB_HUMAN	ATP5F1B	no	no	no	no	no	no	no	0
O75882;O75882-2;O75882-3	ATRN_HUMAN	ATRN	no	no	no	no	no	no	no	0
P61769	B2MG_HUMAN	B2M	no	no	no	yes	yes	yes	yes	4
P06276	CHLE_HUMAN	BCHE	no	no	no	no	no	no	no	0
P30043	BLVRB_HUMAN	BLVRB	no	no	no	no	no	no	no	0
Q6ZN30;Q6ZN30-2	BNC2_HUMAN	BNC2	no	no	no	no	no	no	no	0
P43251	BTD_HUMAN	BTD	no	no	no	no	no	no	no	0
P43251;P43251-2;P43251-3;P43251-4	BTD_HUMAN	BTD	no	no	no	no	no	no	no	0
P02746	C1QB_HUMAN	C1QB	no	no	no	no	no	no	no	0
P00736	C1R_HUMAN	C1R	no	no	no	no	no	no	no	0
P09871	C1S_HUMAN	C1S	no	no	no	no	no	no	no	0
P06681	CO2_HUMAN	C2	no	no	no	no	no	no	no	0
A0A8Q3SI05;A0A8Q3SI34	A0A8Q3SI05_HUMAN;A0A8Q3SI34_HUMAN	C3	no	yes	no	no	no	no	no	1
P0C0L4	CO4A_HUMAN	C4A	no	no	no	no	no	no	no	0
P0C0L4;P0C0L5	CO4A_HUMAN;CO4B_HUMAN	C4A;C4B_2	no	no	no	no	no	no	no	0
P0C0L5	CO4B_HUMAN	C4B_2	no	no	no	no	no	no	no	0
P0C0L4;P0C0L5	CO4A_HUMAN;CO4B_HUMAN	C4A;C4B_2	no	no	no	no	no	no	no	0
P20851	C4BPB_HUMAN	C4BPB	no	no	no	no	no	no	no	0
P01031	CO5_HUMAN	C5	no	no	no	yes	yes	no	yes	3
P13671	CO6_HUMAN	C6	no	no	no	no	no	no	no	0
P10643	CO7_HUMAN	C7	no	no	no	no	no	no	no	0
P02748	CO9_HUMAN	C9	no	no	no	no	no	no	no	0
P27797	CALR_HUMAN	CALR	no	no	yes	no	no	no	no	1
P49913	CAMP_HUMAN	CAMP	no	no	no	no	no	no	no	0
P52907	CAZA1_HUMAN	CAPZA1	no	no	no	no	no	no	no	0
O95810	CAVN2_HUMAN	CAVIN2	no	no	no	no	no	no	no	0
P55774	CCL18_HUMAN	CCL18	no	no	no	no	no	no	no	0
Q6YHK3	CD109_HUMAN	CD109	no	no	no	no	no	no	no	0
P08571	CD14_HUMAN	CD14	no	no	no	no	no	no	no	0
P16070	CD44_HUMAN	CD44	no	no	no	no	no	no	no	0
O43866	CD5L_HUMAN	CD5L	no	no	no	no	yes	yes	yes	3
P12830	CADH1_HUMAN	CDH1	no	no	no	no	no	no	no	0
P55290	CAD13_HUMAN	CDH13	no	no	no	no	no	no	no	0
P33151	CADH5_HUMAN	CDH5	no	no	no	no	no	no	no	0
P11597	CETP_HUMAN	CETP	no	no	no	no	no	no	no	0
P00746	CFAD_HUMAN	CFD	no	no	no	no	no	no	no	0
A0A8Q3SI99	A0A8Q3SI99_HUMAN	CFH	no	no	no	no	no	no	no	0
P08603	CFAH_HUMAN	CFH	no	no	no	no	no	no	no	0
P08603;Q02985;Q02985-2	CFAH_HUMAN;FHR3_HUMAN	CFH;CFHR3	no	no	no	no	no	no	no	0
Q03591	FHR1_HUMAN	CFHR1	no	no	no	no	no	no	no	0
P08603;Q02985;Q02985-2	CFAH_HUMAN;FHR3_HUMAN	CFH;CFHR3	no	no	no	no	no	no	no	0
Q92496	FHR4_HUMAN	CFHR4	no	no	no	no	no	no	no	0
Q92496;Q92496-2	FHR4_HUMAN	CFHR4	no	no	no	no	no	no	no	0
P05156	CFAI_HUMAN	CFI	no	no	no	no	no	no	no	0
P23528	COF1_HUMAN	CFL1	no	no	no	no	no	no	no	0
P27918	PROP_HUMAN	CFP	no	no	no	yes	yes	no	yes	3
Q13231	CHIT1_HUMAN	CHIT1	yes	no	yes	yes	yes	yes	yes	6
O00299	CLIC1_HUMAN	CLIC1	no	no	no	no	no	no	no	0
P10909	CLUS_HUMAN	CLU	no	no	no	no	no	no	no	0
Q96KN2	CNDP1_HUMAN	CNDP1	no	no	no	no	no	no	no	0
Q12860	CNTN1_HUMAN	CNTN1	no	no	no	no	no	no	no	0
Q12860;Q12860-2	CNTN1_HUMAN	CNTN1	no	no	no	no	no	no	no	0
Q9Y6Z7	COL10_HUMAN	COLEC10	no	no	no	no	no	no	no	0
P35443;P49747	COMP_HUMAN;TSP4_HUMAN	COMP;THBS4	no	no	no	no	no	no	no	0
P49747	COMP_HUMAN	COMP	no	no	no	no	no	no	no	0
P15169	CBPN_HUMAN	CPN1	no	no	no	no	no	no	no	0
P22792	CPN2_HUMAN	CPN2	no	no	no	no	no	no	no	0
P54108	CRIS3_HUMAN	CRISP3	no	no	no	no	no	no	no	0
P02741	CRP_HUMAN	CRP	no	no	no	no	no	no	no	0
Q9NQ79	CRAC1_HUMAN	CRTAC1	yes	no	no	yes	yes	yes	yes	5
Q9NQ79;Q9NQ79-2	CRAC1_HUMAN	CRTAC1	yes	no	no	yes	yes	yes	yes	5
P01034	CYTC_HUMAN	CST3	no	yes	no	yes	no	yes	yes	4
Q15828	CYTM_HUMAN	CST6	no	no	yes	no	no	no	no	1
Q01459	DIAC_HUMAN	CTBS	no	no	no	no	no	no	no	0
P07339	CATD_HUMAN	CTSD	no	no	no	no	no	no	no	0
P25774	CATS_HUMAN	CTSS	no	no	yes	no	no	no	no	1
P09172	DOPO_HUMAN	DBH	no	no	no	no	no	no	no	0
Q14126	DSG2_HUMAN	DSG2	no	no	yes	no	no	no	no	1
Q16610;Q16610-4	ECM1_HUMAN	ECM1	no	no	no	no	no	no	no	0
Q16610	ECM1_HUMAN	ECM1	no	no	no	no	no	no	no	0
Q12805	FBLN3_HUMAN	EFEMP1	yes	yes	no	yes	yes	yes	yes	6
Q12805;Q12805-2;Q12805-3;Q12805-4	FBLN3_HUMAN	EFEMP1	yes	yes	no	yes	yes	yes	yes	6
P06733	ENOA_HUMAN	ENO1	no	no	no	no	no	no	no	0
P06733;P09104;P13929	ENOA_HUMAN;ENOB_HUMAN;ENOG_HUMAN	ENO1;ENO2;ENO3	no	no	no	no	no	no	no	0
P06733;P09104;P13929	ENOA_HUMAN;ENOB_HUMAN;ENOG_HUMAN	ENO1;ENO2;ENO3	no	no	no	no	no	no	no	0
P06733;P09104;P13929	ENOA_HUMAN;ENOB_HUMAN;ENOG_HUMAN	ENO1;ENO2;ENO3	yes	no	no	no	no	no	no	1
Q13822	ENPP2_HUMAN	ENPP2	yes	no	no	no	no	no	no	1
P00742	FA10_HUMAN	F10	no	no	yes	no	no	no	no	1
P03951	FA11_HUMAN	F11	no	no	no	no	no	no	no	0
P00748	FA12_HUMAN	F12	no	no	no	no	no	no	no	0
P00488	F13A_HUMAN	F13A1	no	no	no	no	no	no	no	0
P00734	THRB_HUMAN	F2	no	no	no	no	yes	yes	yes	3
P00740	FA9_HUMAN	F9	no	no	no	no	no	no	no	0
P16930	FAAA_HUMAN	FAH	no	no	yes	no	no	no	no	1
P23142	FBLN1_HUMAN	FBLN1	no	no	no	no	no	no	no	0
P23142-4	FBLN1_HUMAN	FBLN1	no	no	no	no	no	no	no	0
Q9UBX5	FBLN5_HUMAN	FBLN5	no	no	no	yes	yes	yes	yes	4
Q9Y6R7	FCGBP_HUMAN	FCGBP	no	no	no	no	no	no	no	0
O75015;P08637	FCG3A_HUMAN;FCG3B_HUMAN	FCGR3A;FCGR3B	no	no	no	no	no	no	no	0
P08637	FCG3A_HUMAN	FCGR3A	no	no	no	no	no	no	no	0
O75015	FCG3B_HUMAN	FCGR3B	no	no	no	no	no	no	no	0
O75015;P08637	FCG3A_HUMAN;FCG3B_HUMAN	FCGR3A;FCGR3B	no	no	no	no	no	no	no	0
Q15485	FCN2_HUMAN	FCN2	no	no	no	no	no	no	no	0
O75636	FCN3_HUMAN	FCN3	no	no	no	no	no	no	no	0
Q9UGM5	FETUB_HUMAN	FETUB	no	no	no	no	no	no	no	0
P02679	FIBG_HUMAN	FGG	no	yes	no	no	no	no	no	1
Q08830	FGL1_HUMAN	FGL1	no	no	no	no	no	no	no	0
P21333;P21333-2	FLNA_HUMAN	FLNA	no	no	no	no	no	no	no	0
P02751-1	FINC_HUMAN	FN1	no	yes	yes	no	no	no	no	2
P04066	FUCO_HUMAN	FUCA1	no	no	no	no	no	no	no	0
Q14697	GANAB_HUMAN	GANAB	no	no	no	no	no	no	no	0
Q14697;Q14697-2	GANAB_HUMAN	GANAB	no	no	no	no	no	no	no	0
P04406;P04406-2	G3P_HUMAN	GAPDH	no	no	no	no	no	no	no	0
P02774	VTDB_HUMAN	GC	no	no	no	yes	no	yes	yes	3
Q9H4G4	GAPR1_HUMAN	GLIPR2	no	no	no	no	no	no	no	0
P04899	GNAI2_HUMAN	GNAI2	no	no	no	no	no	no	no	0
Q9UJJ9	GNPTG_HUMAN	GNPTG	no	no	no	no	yes	yes	yes	3
P13224	GP1BB_HUMAN	GP1BB	no	no	no	no	no	no	no	0
P14770	GPIX_HUMAN	GP9	no	no	no	no	no	no	no	0
P06744	G6PI_HUMAN	GPI	no	no	no	no	no	no	no	0
P06744;P06744-2	G6PI_HUMAN	GPI	no	no	no	no	no	no	no	0
P80108	PHLD_HUMAN	GPLD1	no	no	yes	no	no	no	no	1
P06396	GELS_HUMAN	GSN	no	no	no	no	no	no	no	0
P78417	GSTO1_HUMAN	GSTO1	no	no	no	no	no	no	no	0
Q14520;Q14520-2	HABP2_HUMAN	HABP2	no	no	no	no	no	no	no	0
Q14520	HABP2_HUMAN	HABP2	no	no	no	no	no	no	no	0
P02042;P68871;P69892	HBB_HUMAN;HBD_HUMAN;HBG2_HUMAN	HBB;HBD;HBG2	no	no	no	no	no	no	no	0
P02042	HBD_HUMAN	HBD	no	no	no	no	no	no	no	0
P02042;P68871;P69892	HBB_HUMAN;HBD_HUMAN;HBG2_HUMAN	HBB;HBD;HBG2	no	no	no	no	no	no	no	0
P02042;P68871;P69892	HBB_HUMAN;HBD_HUMAN;HBG2_HUMAN	HBB;HBD;HBG2	no	no	no	no	no	no	no	0
A0A075B7D8;A0AAG2TV02	A0A075B7D8_HUMAN;A0AAG2TV02_HUMAN	IGHV3OR15-7;hCG_2003024	no	no	no	no	no	no	no	0
Q04756	HGFA_HUMAN	HGFAC	no	no	no	no	no	no	no	0
P01889	HLAB_HUMAN	HLA-B	no	no	no	no	no	no	no	0
P00739	HPTR_HUMAN	HPR	no	no	no	no	no	no	no	0
P02790	HEMO_HUMAN	HPX	no	no	no	no	no	no	no	0
P04196	HRG_HUMAN	HRG	no	no	no	no	no	no	no	0
P14625	ENPL_HUMAN	HSP90B1	no	no	no	no	no	no	no	0
P11021;P11142	BIP_HUMAN;HSP7C_HUMAN	HSPA5;HSPA8	no	no	no	no	no	no	no	0
P11021;P11142	BIP_HUMAN;HSP7C_HUMAN	HSPA5;HSPA8	no	no	no	no	no	no	no	0
P04792	HSPB1_HUMAN	HSPB1	no	no	no	no	no	no	no	0
P98160	PGBM_HUMAN	HSPG2	no	no	no	no	no	no	no	0
P05362	ICAM1_HUMAN	ICAM1	no	no	no	no	no	no	no	0
P13598	ICAM2_HUMAN	ICAM2	no	no	no	no	no	no	no	0
O75144	ICOSL_HUMAN	ICOSLG	no	no	no	no	no	no	no	0
O75144;O75144-2	ICOSL_HUMAN	ICOSLG	no	no	no	no	no	no	no	0
P05019	IGF1_HUMAN	IGF1	no	no	yes	yes	yes	no	yes	4
P01344;P01344-3	IGF2_HUMAN	IGF2	no	no	no	no	no	no	no	0
P35858	ALS_HUMAN	IGFALS	no	no	no	yes	yes	yes	yes	4
P35858;P35858-2	ALS_HUMAN	IGFALS	no	no	no	yes	yes	yes	yes	4
P18065	IBP2_HUMAN	IGFBP2	no	no	no	yes	yes	yes	yes	4
P17936	IBP3_HUMAN	IGFBP3	no	no	no	no	yes	yes	yes	3
P17936;P17936-2	IBP3_HUMAN	IGFBP3	no	no	no	no	yes	yes	yes	3
P22692;P22692-2	IBP4_HUMAN	IGFBP4	no	no	no	no	no	no	no	0
P22692	IBP4_HUMAN	IGFBP4	no	no	no	no	no	no	no	0
P24593	IBP5_HUMAN	IGFBP5	no	no	no	no	no	no	no	0
Q16270	IBP7_HUMAN	IGFBP7	no	no	no	no	no	no	no	0
P01876	IGHA1_HUMAN	IGHA1	no	no	no	no	no	no	no	0
P01876-1	IGHA1_HUMAN	IGHA1	no	no	no	no	no	no	no	0
P01877	IGHA2_HUMAN	IGHA2	no	no	no	no	no	no	no	0
P01877;P01877-1	IGHA2_HUMAN	IGHA2	no	no	no	no	no	no	no	0
P01880	IGHD_HUMAN	IGHD	no	no	no	no	no	no	no	0
P01857;P01857-1;P01859;P01859-1	IGHG1_HUMAN;IGHG2_HUMAN	IGHG1;IGHG2	no	no	no	no	no	no	no	0
P01857;P01857-1;P01859;P01859-1;P01860;P01860-1	IGHG1_HUMAN;IGHG2_HUMAN;IGHG3_HUMAN	IGHG1;IGHG2;IGHG3	no	no	no	no	no	no	no	0
P01857;P01857-1;P01860;P01860-1	IGHG1_HUMAN;IGHG3_HUMAN	IGHG1;IGHG3	no	no	no	no	no	no	no	0
P01857;P01859	IGHG1_HUMAN;IGHG2_HUMAN	IGHG1;IGHG2	no	no	no	no	no	no	no	0
P01857;P01859;P01860	IGHG1_HUMAN;IGHG2_HUMAN;IGHG3_HUMAN	IGHG1;IGHG2;IGHG3	no	no	no	no	no	no	no	0
P01857;P01860;P01861	IGHG1_HUMAN;IGHG3_HUMAN;IGHG4_HUMAN	IGHG1;IGHG3;IGHG4	no	no	no	no	no	no	no	0
P01857;P01857-1;P01859;P01859-1	IGHG1_HUMAN;IGHG2_HUMAN	IGHG1;IGHG2	no	no	no	no	no	no	no	0
P01857;P01857-1;P01859;P01859-1;P01860;P01860-1	IGHG1_HUMAN;IGHG2_HUMAN;IGHG3_HUMAN	IGHG1;IGHG2;IGHG3	no	no	no	no	no	no	no	0
P01857;P01859	IGHG1_HUMAN;IGHG2_HUMAN	IGHG1;IGHG2	no	no	no	no	no	no	no	0
P01857;P01859;P01860	IGHG1_HUMAN;IGHG2_HUMAN;IGHG3_HUMAN	IGHG1;IGHG2;IGHG3	no	no	no	no	no	no	no	0
P01859	IGHG2_HUMAN	IGHG2	no	no	no	no	no	no	no	0
P01859;P01859-1	IGHG2_HUMAN	IGHG2	no	no	no	no	no	no	no	0
P01859;P01859-1;P01860;P01860-1	IGHG2_HUMAN;IGHG3_HUMAN	IGHG2;IGHG3	no	no	no	no	no	no	no	0
P01859;P01861	IGHG2_HUMAN;IGHG4_HUMAN	IGHG2;IGHG4	no	no	no	no	no	no	no	0
P01857;P01857-1;P01859;P01859-1;P01860;P01860-1	IGHG1_HUMAN;IGHG2_HUMAN;IGHG3_HUMAN	IGHG1;IGHG2;IGHG3	no	no	no	no	no	no	no	0
P01857;P01857-1;P01860;P01860-1	IGHG1_HUMAN;IGHG3_HUMAN	IGHG1;IGHG3	no	no	no	no	no	no	no	0
P01857;P01859;P01860	IGHG1_HUMAN;IGHG2_HUMAN;IGHG3_HUMAN	IGHG1;IGHG2;IGHG3	no	no	no	no	no	no	no	0
P01857;P01860;P01861	IGHG1_HUMAN;IGHG3_HUMAN;IGHG4_HUMAN	IGHG1;IGHG3;IGHG4	no	no	no	no	no	no	no	0
P01859;P01859-1;P01860;P01860-1	IGHG2_HUMAN;IGHG3_HUMAN	IGHG2;IGHG3	no	no	no	no	no	no	no	0
P01860	IGHG3_HUMAN	IGHG3	no	no	no	no	no	no	no	0
P01860;P01860-1	IGHG3_HUMAN	IGHG3	no	no	no	no	no	no	no	0
P01857;P01860;P01861	IGHG1_HUMAN;IGHG3_HUMAN;IGHG4_HUMAN	IGHG1;IGHG3;IGHG4	no	no	no	no	no	no	no	0
P01859;P01861	IGHG2_HUMAN;IGHG4_HUMAN	IGHG2;IGHG4	no	no	no	no	no	no	no	0
P01861	IGHG4_HUMAN	IGHG4	no	no	no	no	no	no	no	0
P01861;P01861-1	IGHG4_HUMAN	IGHG4	no	no	no	no	no	no	no	0
A0A0J9YWN2	A0A0J9YWN2_HUMAN	IGHJ2	no	no	no	no	no	no	no	0
P01871	IGHM_HUMAN	IGHM	no	no	no	no	no	no	no	0
P01871-1	IGHM_HUMAN	IGHM	no	no	no	no	no	no	no	0
A0A0C4DH31	HV118_HUMAN	IGHV1-18	no	no	no	no	no	no	no	0
A0A0C4DH31;P23083	HV102_HUMAN;HV118_HUMAN	IGHV1-18;IGHV1-2	no	no	no	no	no	no	no	0
A0A0C4DH31;P23083	HV102_HUMAN;HV118_HUMAN	IGHV1-18;IGHV1-2	no	no	no	no	no	no	no	0
P23083	HV102_HUMAN	IGHV1-2	no	no	no	no	no	no	no	0
A0A0C4DH33	HV124_HUMAN	IGHV1-24	no	no	no	no	no	no	no	0
A0A0C4DH29	HV103_HUMAN	IGHV1-3	no	no	no	no	no	no	no	0
A0A0B4J2H0;P01742	HV169_HUMAN;HV69D_HUMAN	IGHV1-69;IGHV1-69D	no	no	no	no	no	no	no	0
P01742	HV169_HUMAN	IGHV1-69	no	no	no	no	no	no	no	0
A0A0B4J2H0;P01742	HV169_HUMAN;HV69D_HUMAN	IGHV1-69;IGHV1-69D	no	no	no	no	no	no	no	0
P0DP01	HV108_HUMAN	IGHV1-8	no	no	no	no	no	no	no	0
A0A075B7D0	A0A075B7D0_HUMAN	IGHV1OR15-1	no	no	no	no	no	no	no	0
A0A0B4J1V2	HV226_HUMAN	IGHV2-26	no	no	no	no	no	no	no	0
P01817	HV205_HUMAN	IGHV2-5	no	no	no	no	no	no	no	0
P01766	HV313_HUMAN	IGHV3-13	no	no	no	no	no	no	no	0
A0A0A0MS15;A0A0B4J1V0;A0A0B4J1V6;A0A0B4J1Y9	HV315_HUMAN;HV349_HUMAN;HV372_HUMAN;HV373_HUMAN	IGHV3-15;IGHV3-49;IGHV3-72;IGHV3-73	no	no	no	no	no	no	no	0
A0A0B4J1V0	HV315_HUMAN	IGHV3-15	no	no	no	no	no	no	no	0
A0A0B4J1X5;P01764;P01767;P01772	HV323_HUMAN;HV333_HUMAN;HV353_HUMAN;HV374_HUMAN	IGHV3-23;IGHV3-33;IGHV3-53;IGHV3-74	no	no	no	no	no	no	no	0
P01764	HV323_HUMAN	IGHV3-23	no	no	no	no	no	no	no	0
P01768;P0DP03	HV330_HUMAN;HVC05_HUMAN	IGHV3-30;IGHV3-30-5	no	no	no	no	no	no	no	0
P01768;P0DP03	HV330_HUMAN;HVC05_HUMAN	IGHV3-30;IGHV3-30-5	no	no	no	no	no	no	no	0
A0A0B4J1X5;P01764;P01767;P01772	HV323_HUMAN;HV333_HUMAN;HV353_HUMAN;HV374_HUMAN	IGHV3-23;IGHV3-33;IGHV3-53;IGHV3-74	no	no	no	no	no	no	no	0
P01772	HV333_HUMAN	IGHV3-33	no	no	no	no	no	no	no	0
A0A0C4DH35	HV335_HUMAN	IGHV3-35	no	no	no	no	no	no	no	0
A0A0B4J1X8	HV343_HUMAN	IGHV3-43	no	no	no	no	no	no	no	0
A0A0A0MS15;A0A0B4J1V0;A0A0B4J1V6;A0A0B4J1Y9	HV315_HUMAN;HV349_HUMAN;HV372_HUMAN;HV373_HUMAN	IGHV3-15;IGHV3-49;IGHV3-72;IGHV3-73	no	no	no	no	no	no	no	0
A0A0A0MS15;A0A0B4J1V6	HV349_HUMAN;HV373_HUMAN	IGHV3-49;IGHV3-73	no	no	no	no	no	no	no	0
A0A0B4J1X5;P01764;P01767;P01772	HV323_HUMAN;HV333_HUMAN;HV353_HUMAN;HV374_HUMAN	IGHV3-23;IGHV3-33;IGHV3-53;IGHV3-74	no	no	no	no	no	no	no	0
A0A0J9YX35	HV64D_HUMAN	IGHV3-64D	no	no	no	no	no	no	no	0
P01780	HV307_HUMAN	IGHV3-7	no	no	no	no	no	no	no	0
A0A0A0MS15;A0A0B4J1V0;A0A0B4J1V6;A0A0B4J1Y9	HV315_HUMAN;HV349_HUMAN;HV372_HUMAN;HV373_HUMAN	IGHV3-15;IGHV3-49;IGHV3-72;IGHV3-73	no	no	no	no	no	no	no	0
A0A0B4J1Y9	HV372_HUMAN	IGHV3-72	no	no	no	no	no	no	no	0
A0A0A0MS15;A0A0B4J1V0;A0A0B4J1V6;A0A0B4J1Y9	HV315_HUMAN;HV349_HUMAN;HV372_HUMAN;HV373_HUMAN	IGHV3-15;IGHV3-49;IGHV3-72;IGHV3-73	no	no	no	no	no	no	no	0
A0A0A0MS15;A0A0B4J1V6	HV349_HUMAN;HV373_HUMAN	IGHV3-49;IGHV3-73	no	no	no	no	no	no	no	0
A0A0B4J1V6	HV373_HUMAN	IGHV3-73	no	no	no	no	no	no	no	0
A0A0B4J1X5;P01764;P01767;P01772	HV323_HUMAN;HV333_HUMAN;HV353_HUMAN;HV374_HUMAN	IGHV3-23;IGHV3-33;IGHV3-53;IGHV3-74	no	no	no	no	no	no	no	0
A0A075B7D8	A0A075B7D8_HUMAN	IGHV3OR15-7	no	no	no	no	no	no	no	0
A0A075B7D8;A0AAG2TV02	A0A075B7D8_HUMAN;A0AAG2TV02_HUMAN	IGHV3OR15-7;hCG_2003024	no	no	no	no	no	no	no	0
A0A075B7F0	A0A075B7F0_HUMAN	IGHV3OR16-10	no	no	no	no	no	no	no	0
A0A075B7E8	A0A075B7E8_HUMAN	IGHV3OR16-13	no	no	no	no	no	no	no	0
A0A075B6R2;A0A087WSY4;P06331;P0DP08	HV404_HUMAN;HV432_HUMAN;HV434_HUMAN;HVD82_HUMAN	IGHV4-30-2;IGHV4-34;IGHV4-38-2;IGHV4-4	no	no	no	no	no	no	no	0
A0A075B6R2;A0A087WSY4;P06331;P0DP08	HV404_HUMAN;HV432_HUMAN;HV434_HUMAN;HVD82_HUMAN	IGHV4-30-2;IGHV4-34;IGHV4-38-2;IGHV4-4	no	no	no	no	no	no	no	0
P06331;P0DP08	HV434_HUMAN;HVD82_HUMAN	IGHV4-34;IGHV4-38-2	no	no	no	no	no	no	no	0
P06331	HV434_HUMAN	IGHV4-34	no	no	no	no	no	no	no	0
A0A075B6R2;A0A087WSY4;P06331;P0DP08	HV404_HUMAN;HV432_HUMAN;HV434_HUMAN;HVD82_HUMAN	IGHV4-30-2;IGHV4-34;IGHV4-38-2;IGHV4-4	no	no	no	no	no	no	no	0
P06331;P0DP08	HV434_HUMAN;HVD82_HUMAN	IGHV4-34;IGHV4-38-2	no	no	no	no	no	no	no	0
A0A075B6R2;A0A087WSY4;P06331;P0DP08	HV404_HUMAN;HV432_HUMAN;HV434_HUMAN;HVD82_HUMAN	IGHV4-30-2;IGHV4-34;IGHV4-38-2;IGHV4-4	no	no	no	no	no	no	no	0
A0A0B4J1U7	HV601_HUMAN	IGHV6-1	no	no	no	no	no	no	no	0
P01834	IGKC_HUMAN	IGKC	no	no	no	no	no	no	no	0
A0A0B4J2D9;P0DP09	KV113_HUMAN;KVD13_HUMAN	IGKV1-13;IGKV1D-13	no	no	no	no	no	no	no	0
P04430	KV116_HUMAN	IGKV1-16	no	no	no	no	no	no	no	0
P01599	KV117_HUMAN	IGKV1-17	no	no	no	no	no	no	no	0
A0A075B6S5;A0A0C4DH67	KV108_HUMAN;KV127_HUMAN	IGKV1-27;IGKV1-8	no	no	no	no	no	no	no	0
A0AAG2T928	A0AAG2T928_HUMAN	IGKV1-33	no	no	no	no	no	no	no	0
P01593;P01594	KV133_HUMAN;KVD33_HUMAN	IGKV1-33;IGKV1D-33	no	no	no	no	no	no	no	0
P01594	KV133_HUMAN	IGKV1-33	no	no	no	no	no	no	no	0
P01597;P04432	KV139_HUMAN;KVD39_HUMAN	IGKV1-39;IGKV1D-39	no	no	no	no	no	no	no	0
A0A075B6S5;A0A0C4DH67	KV108_HUMAN;KV127_HUMAN	IGKV1-27;IGKV1-8	no	no	no	no	no	no	no	0
A0A0C4DH67	KV108_HUMAN	IGKV1-8	no	no	no	no	no	no	no	0
A0A0B4J2D9;P0DP09	KV113_HUMAN;KVD13_HUMAN	IGKV1-13;IGKV1D-13	no	no	no	no	no	no	no	0
P01593;P01594	KV133_HUMAN;KVD33_HUMAN	IGKV1-33;IGKV1D-33	no	no	no	no	no	no	no	0
P01597;P04432	KV139_HUMAN;KVD39_HUMAN	IGKV1-39;IGKV1D-39	no	no	no	no	no	no	no	0
A0A087WSZ0	KVD08_HUMAN	IGKV1D-8	no	no	no	no	no	no	no	0
A0A0C4DH68	KV224_HUMAN	IGKV2-24	no	no	no	no	no	no	no	0
A0A075B6S2;A2NJV5	KV229_HUMAN;KVD29_HUMAN	IGKV2-29;IGKV2D-29	no	no	no	no	no	no	no	0
P06310	KV230_HUMAN	IGKV2-30	no	no	no	no	no	no	no	0
A0A087WW87;P01614	KV240_HUMAN;KVD40_HUMAN	IGKV2-40;IGKV2D-40	no	no	no	no	no	no	no	0
A0A075B6S2;A2NJV5	KV229_HUMAN;KVD29_HUMAN	IGKV2-29;IGKV2D-29	no	no	no	no	no	no	no	0
A0A087WW87;P01614	KV240_HUMAN;KVD40_HUMAN	IGKV2-40;IGKV2D-40	no	no	no	no	no	no	no	0
A0A0A0MRZ8;P04433	KV311_HUMAN;KVD11_HUMAN	IGKV3-11;IGKV3D-11	no	no	no	no	no	no	no	0
A0A0C4DH25;P01619	KV320_HUMAN;KVD20_HUMAN	IGKV3-20;IGKV3D-20	no	no	no	no	no	no	no	0
A0A0A0MRZ8;P04433	KV311_HUMAN;KVD11_HUMAN	IGKV3-11;IGKV3D-11	no	no	no	no	no	no	no	0
A0A087WSY6	KVD15_HUMAN	IGKV3D-15	no	no	no	no	no	no	no	0
A0A0C4DH25;P01619	KV320_HUMAN;KVD20_HUMAN	IGKV3-20;IGKV3D-20	no	no	no	no	no	no	no	0
P06312	KV401_HUMAN	IGKV4-1	no	no	no	no	no	no	no	0
A0A0C4DH24	KV621_HUMAN	IGKV6-21	no	no	no	no	no	no	no	0
A0A0B4J1U3	LV136_HUMAN	IGLV1-36	no	no	no	no	no	no	no	0
P01703	LV140_HUMAN	IGLV1-40	no	no	no	no	no	no	no	0
P01701	LV151_HUMAN	IGLV1-51	no	no	no	no	no	no	no	0
P01706	LV211_HUMAN	IGLV2-11	no	no	no	no	no	no	no	0
P01704	LV214_HUMAN	IGLV2-14	no	no	no	no	no	no	no	0
A0A075B6J9	LV218_HUMAN	IGLV2-18	no	no	no	no	no	no	no	0
P01709	LV208_HUMAN	IGLV2-8	no	no	no	no	no	no	no	0
A0A075B6K4	LV310_HUMAN	IGLV3-10	no	no	no	no	no	no	no	0
A0A075B6K4;P01717	LV310_HUMAN;LV325_HUMAN	IGLV3-10;IGLV3-25	no	no	no	no	no	no	no	0
P01714	LV319_HUMAN	IGLV3-19	no	no	no	no	no	no	no	0
A0A075B6K5;P80748	LV321_HUMAN;LV39_HUMAN	IGLV3-21;IGLV3-9	no	no	no	no	no	no	no	0
P80748	LV321_HUMAN	IGLV3-21	no	no	no	no	no	no	no	0
A0A075B6K4;P01717	LV310_HUMAN;LV325_HUMAN	IGLV3-10;IGLV3-25	no	no	no	no	no	no	no	0
P01717	LV325_HUMAN	IGLV3-25	no	no	no	no	no	no	no	0
P01717;P01718	LV325_HUMAN;LV327_HUMAN	IGLV3-25;IGLV3-27	no	no	no	no	no	no	no	0
P01717;P01718	LV325_HUMAN;LV327_HUMAN	IGLV3-25;IGLV3-27	no	no	no	no	no	no	no	0
A0A075B6K5	LV39_HUMAN	IGLV3-9	no	no	no	no	no	no	no	0
A0A075B6K5;P80748	LV321_HUMAN;LV39_HUMAN	IGLV3-21;IGLV3-9	no	no	no	no	no	no	no	0
A0A075B6I9	LV746_HUMAN	IGLV7-46	no	no	no	no	no	no	no	0
A0A075B6I0	LV861_HUMAN	IGLV8-61	no	no	no	no	no	no	no	0
A0A0B4J1Y8	LV949_HUMAN	IGLV9-49	no	no	no	no	no	no	no	0
Q9NPH3	IL1AP_HUMAN	IL1RAP	no	no	no	no	no	no	no	0
P40189	IL6RB_HUMAN	IL6ST	no	no	no	no	no	no	no	0
Q13418	ILK_HUMAN	ILK	no	no	no	no	no	no	no	0
P55103	INHBC_HUMAN	INHBC	no	no	no	no	no	no	no	0
P19827	ITIH1_HUMAN	ITIH1	no	no	no	yes	yes	yes	yes	4
Q14624	ITIH4_HUMAN	ITIH4	no	no	no	no	no	no	no	0
Q14624;Q14624-2	ITIH4_HUMAN	ITIH4	no	no	no	no	no	no	no	0
Q8WWA0	ITLN1_HUMAN	ITLN1	no	no	no	yes	yes	yes	yes	4
P01591	IGJ_HUMAN	JCHAIN	no	no	no	no	no	no	no	0
P01042	KNG1_HUMAN	KNG1	no	no	no	no	no	no	no	0
P01042-2	KNG1_HUMAN	KNG1	no	no	no	no	no	no	no	0
P18428	LBP_HUMAN	LBP	no	no	no	no	no	no	no	0
P04180	LCAT_HUMAN	LCAT	no	no	no	no	no	no	no	0
P80188	NGAL_HUMAN	LCN2	no	no	no	no	no	no	no	0
P00338	LDHA_HUMAN	LDHA	no	no	no	no	no	no	no	0
P00338;P07195	LDHA_HUMAN;LDHB_HUMAN	LDHA;LDHB	no	no	no	no	no	no	no	0
P00338;P07195	LDHA_HUMAN;LDHB_HUMAN	LDHA;LDHB	no	no	no	no	no	no	no	0
Q08380	LG3BP_HUMAN	LGALS3BP	no	no	no	no	no	no	no	0
Q8N6C8;Q8N6C8-3	LIRA3_HUMAN	LILRA3	no	no	no	no	no	no	no	0
Q8N6C8	LIRA3_HUMAN	LILRA3	no	no	no	no	no	no	no	0
Q12907	LMAN2_HUMAN	LMAN2	no	no	yes	yes	no	yes	yes	4
P00747;P08519	APOA_HUMAN;PLMN_HUMAN	LPA;PLG	no	no	no	no	no	no	no	0
P09960	LKHA4_HUMAN	LTA4H	no	no	no	no	no	no	no	0
Q14766	LTBP1_HUMAN	LTBP1	no	no	no	no	no	no	no	0
P02788	TRFL_HUMAN	LTF	no	no	no	no	no	no	no	0
P51884	LUM_HUMAN	LUM	no	no	no	yes	no	yes	yes	3
Q9Y5Y7	LYVE1_HUMAN	LYVE1	no	no	no	no	no	no	no	0
P33908	MA1A1_HUMAN	MAN1A1	no	no	no	no	no	no	no	0
Q9UEW3	MARCO_HUMAN	MARCO	no	no	no	no	no	no	no	0
Q9UEW3;Q9UEW3-2	MARCO_HUMAN	MARCO	no	no	no	no	no	no	no	0
O00187	MASP2_HUMAN	MASP2	no	no	no	no	no	no	no	0
P11226	MBL2_HUMAN	MBL2	no	no	no	no	no	no	no	0
P40925;P40925-2;P40925-3	MDHC_HUMAN	MDH1	no	no	no	no	no	no	no	0
P08253	MMP2_HUMAN	MMP2	no	no	yes	no	no	no	no	1
Q13201	MMRN1_HUMAN	MMRN1	no	no	no	no	no	no	no	0
Q9H8L6	MMRN2_HUMAN	MMRN2	no	no	no	no	no	no	no	0
P26927	HGFL_HUMAN	MST1	no	no	no	no	no	no	no	0
P60660	MYL6_HUMAN	MYL6	no	no	no	no	no	no	no	0
P60660;P60660-2	MYL6_HUMAN	MYL6	no	no	no	no	no	no	no	0
P54802	ANAG_HUMAN	NAGLU	no	no	no	no	no	no	no	0
P13591	NCAM1_HUMAN	NCAM1	no	no	yes	no	no	no	no	1
P14543	NID1_HUMAN	NID1	no	no	yes	no	no	no	no	1
Q9UM47	NOTC3_HUMAN	NOTCH3	yes	no	no	yes	no	yes	yes	4
Q8WWZ8	OIT3_HUMAN	OIT3	no	no	no	no	no	no	no	0
Q99784	NOE1_HUMAN	OLFM1	no	no	no	no	no	no	no	0
P02763;P19652	A1AG1_HUMAN;A1AG2_HUMAN	ORM1;ORM2	no	no	no	no	no	no	no	0
P02763;P19652	A1AG1_HUMAN;A1AG2_HUMAN	ORM1;ORM2	no	no	no	no	no	no	no	0
P19652	A1AG2_HUMAN	ORM2	no	no	no	no	no	no	no	0
Q9HBI1;Q9HBI1-2;Q9HBI1-3	PARVB_HUMAN	PARVB	no	no	no	no	no	no	no	0
Q9HBI1	PARVB_HUMAN	PARVB	no	no	no	no	no	no	no	0
Q15113	PCOC1_HUMAN	PCOLCE	no	no	no	yes	yes	no	yes	3
Q8NBP7	PCSK9_HUMAN	PCSK9	no	no	no	no	no	no	no	0
Q9UHG3	PCYOX_HUMAN	PCYOX1	no	no	no	no	no	no	no	0
O00151	PDLI1_HUMAN	PDLIM1	no	no	no	no	no	no	no	0
P30086	PEBP1_HUMAN	PEBP1	no	no	no	no	no	no	no	0
Q96S96	PEBP4_HUMAN	PEBP4	no	no	no	no	no	no	no	0
P12955;P12955-3	PEPD_HUMAN	PEPD	no	no	no	no	no	no	no	0
P02776;P10720	PF4V_HUMAN;PLF4_HUMAN	PF4;PF4V1	no	no	no	no	no	no	no	0
P02776;P10720	PF4V_HUMAN;PLF4_HUMAN	PF4;PF4V1	no	no	yes	no	no	no	no	1
P00558	PGK1_HUMAN	PGK1	no	no	no	no	no	no	no	0
Q96PD5	PGRP2_HUMAN	PGLYRP2	no	no	no	no	no	no	no	0
Q6UXB8	PI16_HUMAN	PI16	no	no	no	no	no	no	no	0
P01833	PIGR_HUMAN	PIGR	no	no	yes	no	no	no	no	1
P14618	KPYM_HUMAN	PKM	no	no	no	no	no	no	no	0
P00747	PLMN_HUMAN	PLG	no	no	no	no	no	no	no	0
P00747;P08519	APOA_HUMAN;PLMN_HUMAN	LPA;PLG	no	no	no	no	no	no	no	0
Q6UX71	PXDC2_HUMAN	PLXDC2	no	no	no	no	no	no	no	0
O43157	PLXB1_HUMAN	PLXNB1	no	no	no	no	no	no	no	0
O43157;O43157-2	PLXB1_HUMAN	PLXNB1	no	no	no	no	no	no	no	0
P27169	PON1_HUMAN	PON1	no	no	no	no	no	no	no	0
Q15166	PON3_HUMAN	PON3	no	no	no	no	no	no	no	0
Q15063	POSTN_HUMAN	POSTN	no	yes	no	no	no	no	no	1
Q15063-2;Q15063-3	POSTN_HUMAN	POSTN	no	yes	no	no	no	no	no	1
P23284	PPIB_HUMAN	PPIB	no	no	no	no	no	no	no	0
P32119;Q06830	PRDX1_HUMAN;PRDX2_HUMAN	PRDX1;PRDX2	no	no	no	no	no	no	no	0
P32119	PRDX2_HUMAN	PRDX2	no	no	no	no	no	no	no	0
P32119;Q06830	PRDX1_HUMAN;PRDX2_HUMAN	PRDX1;PRDX2	no	no	no	no	no	no	no	0
P30041	PRDX6_HUMAN	PRDX6	no	no	no	yes	no	yes	yes	3
P13727	PRG2_HUMAN	PRG2	no	no	no	no	no	no	no	0
Q92954	PRG4_HUMAN	PRG4	no	no	no	no	no	no	no	0
P04070	PROC_HUMAN	PROC	no	no	no	no	no	no	no	0
P04070;P04070-2	PROC_HUMAN	PROC	no	no	no	no	no	no	no	0
Q9UNN8	EPCR_HUMAN	PROCR	no	no	no	no	no	no	no	0
P07225	PROS_HUMAN	PROS1	no	no	no	no	no	no	no	0
P22891	PROZ_HUMAN	PROZ	no	no	no	no	no	no	no	0
P41222	PTGDS_HUMAN	PTGDS	yes	no	yes	yes	no	yes	yes	5
P10586	PTPRF_HUMAN	PTPRF	no	no	no	no	no	no	no	0
P10586;P10586-2	PTPRF_HUMAN	PTPRF	no	no	no	no	no	no	no	0
P15151	PVR_HUMAN	PVR	no	no	no	no	no	no	no	0
P15151;P15151-2;P15151-3;P15151-4	PVR_HUMAN	PVR	no	no	no	no	no	no	no	0
P20742	PZP_HUMAN	PZP	no	no	no	no	no	no	no	0
O00391	QSOX1_HUMAN	QSOX1	no	no	yes	no	no	no	no	1
P51149	RAB7A_HUMAN	RAB7A	no	no	no	no	no	no	no	0
P61224	RAP1B_HUMAN	RAP1B	no	no	no	no	no	no	no	0
Q99969	RARR2_HUMAN	RARRES2	no	no	no	no	no	no	no	0
P02753	RET4_HUMAN	RBP4	no	no	no	no	no	no	no	0
P34096	RNAS4_HUMAN	RNASE4	no	no	no	yes	yes	yes	yes	4
Q8WZ75	ROBO4_HUMAN	ROBO4	no	no	no	no	no	no	no	0
P05109	S10A8_HUMAN	S100A8	no	no	no	no	no	no	no	0
P06702	S10A9_HUMAN	S100A9	no	no	no	no	no	no	no	0
P0DJI8;P0DJI9	SAA1_HUMAN;SAA2_HUMAN	SAA1;SAA2	no	no	no	no	no	no	no	0
P0DJI8;P0DJI9	SAA1_HUMAN;SAA2_HUMAN	SAA1;SAA2	no	no	no	no	no	no	no	0
P14151	LYAM1_HUMAN	SELL	no	no	yes	yes	yes	no	yes	4
P14151;P14151-2	LYAM1_HUMAN	SELL	no	no	yes	yes	yes	no	yes	4
P01009	A1AT_HUMAN	SERPINA1	no	no	no	no	no	no	no	0
Q9UK55	ZPI_HUMAN	SERPINA10	no	no	no	no	no	no	no	0
P01011	AACT_HUMAN	SERPINA3	no	no	no	no	no	no	no	0
P29622	KAIN_HUMAN	SERPINA4	no	no	no	no	no	no	no	0
P05154	IPSP_HUMAN	SERPINA5	no	no	no	no	no	no	no	0
P08185	CBG_HUMAN	SERPINA6	no	no	no	no	no	no	no	0
P05543	THBG_HUMAN	SERPINA7	no	no	no	no	no	no	no	0
P30740	ILEU_HUMAN	SERPINB1	no	no	no	no	no	no	no	0
P01008	ANT3_HUMAN	SERPINC1	no	no	no	no	yes	yes	yes	3
P05546	HEP2_HUMAN	SERPIND1	no	no	no	no	no	no	no	0
P36955	PEDF_HUMAN	SERPINF1	no	no	yes	no	no	no	no	1
P08697	A2AP_HUMAN	SERPINF2	no	no	yes	yes	yes	yes	yes	5
P05155;P05155-2;P05155-3	IC1_HUMAN	SERPING1	no	yes	no	no	no	no	no	1
Q9H299	SH3L3_HUMAN	SH3BGRL3	no	no	no	no	no	no	no	0
P04278	SHBG_HUMAN	SHBG	no	no	no	no	no	no	no	0
P08195	4F2_HUMAN	SLC3A2	no	no	no	no	no	no	no	0
P08195;P08195-2;P08195-3;P08195-4;P08195-5	4F2_HUMAN	SLC3A2	no	no	no	no	no	no	no	0
P02730	B3AT_HUMAN	SLC4A1	no	no	no	no	no	no	no	0
Q13103	SPP24_HUMAN	SPP2	no	no	no	no	no	no	no	0
P27105	STOM_HUMAN	STOM	no	no	no	no	no	no	no	0
P37802;P37802-2	TAGL2_HUMAN	TAGLN2	no	no	no	no	no	no	no	0
P02787	TRFE_HUMAN	TF	no	no	no	no	no	no	no	0
P02786	TFR1_HUMAN	TFRC	no	no	no	no	no	no	no	0
Q15582	BGH3_HUMAN	TGFBI	no	no	no	no	no	no	no	0
P07996	TSP1_HUMAN	THBS1	no	no	no	no	no	no	no	0
P35443;P49747	COMP_HUMAN;TSP4_HUMAN	COMP;THBS4	no	no	no	yes	no	yes	yes	3
P35443	TSP4_HUMAN	THBS4	no	no	no	yes	no	yes	yes	3
Q9Y490;Q9Y490-2	TLN1_HUMAN	TLN1	no	no	no	no	no	no	no	0
P22105	TENX_HUMAN	TNXB	yes	no	yes	yes	yes	yes	yes	6
P22105;P22105-1;P22105-4	TENX_HUMAN	TNXB	yes	no	yes	yes	yes	yes	yes	6
P60174;P60174-3	TPIS_HUMAN	TPI1	no	no	no	no	no	no	no	0
P06753;P07951;P09493;P67936	TPM1_HUMAN;TPM2_HUMAN;TPM3_HUMAN;TPM4_HUMAN	TPM1;TPM2;TPM3;TPM4	no	no	no	no	no	no	no	0
P06753;P07951;P09493;P67936	TPM1_HUMAN;TPM2_HUMAN;TPM3_HUMAN;TPM4_HUMAN	TPM1;TPM2;TPM3;TPM4	no	no	no	no	no	no	no	0
P06753;P07951;P09493;P67936	TPM1_HUMAN;TPM2_HUMAN;TPM3_HUMAN;TPM4_HUMAN	TPM1;TPM2;TPM3;TPM4	no	no	no	no	no	no	no	0
P06753;P07951;P09493;P67936	TPM1_HUMAN;TPM2_HUMAN;TPM3_HUMAN;TPM4_HUMAN	TPM1;TPM2;TPM3;TPM4	no	no	no	no	no	no	no	0
P67936	TPM4_HUMAN	TPM4	no	no	no	no	no	no	no	0
P02766	TTHY_HUMAN	TTR	no	no	no	no	no	no	no	0
P68366	TBA4A_HUMAN	TUBA4A	no	no	no	no	no	no	no	0
P07437	TBB5_HUMAN	TUBB	no	no	no	no	no	no	no	0
P07437;P68371	TBB4B_HUMAN;TBB5_HUMAN	TUBB;TUBB4B	no	no	no	no	no	no	no	0
P07437;P68371	TBB4B_HUMAN;TBB5_HUMAN	TUBB;TUBB4B	no	no	no	no	no	no	no	0
P68371	TBB4B_HUMAN	TUBB4B	no	no	no	no	no	no	no	0
Q6EMK4	VASN_HUMAN	VASN	no	no	no	no	no	no	no	0
P19320	VCAM1_HUMAN	VCAM1	no	no	no	no	no	no	no	0
P18206;P18206-2	VINC_HUMAN	VCL	no	no	no	no	no	no	no	0
P18206	VINC_HUMAN	VCL	no	no	no	no	no	no	no	0
O95497	VNN1_HUMAN	VNN1	no	no	no	no	no	no	no	0
P04004	VTNC_HUMAN	VTN	no	no	no	no	no	no	no	0
P04275	VWF_HUMAN	VWF	no	no	no	no	no	no	no	0
O75083	WDR1_HUMAN	WDR1	no	no	no	no	no	no	no	0
P63104	1433Z_HUMAN	YWHAZ	no	no	no	no	no	no	no	0
